# Fast intraoperative detection of primary CNS lymphoma and differentiation from common CNS tumors using stimulated Raman histology and deep learning

**DOI:** 10.1101/2024.08.25.24312509

**Authors:** David Reinecke, Nader Maroouf, Andrew Smith, Daniel Alber, John Markert, Nicolas K. Goff, Todd C. Hollon, Asadur Chowdury, Cheng Jiang, Xinhai Hou, Anna-Katharina Meissner, Gina Fürtjes, Maximilian I. Ruge, Daniel Ruess, Thomas Stehle, Abdulkader Al-Shughri, Lisa I. Körner, Georg Widhalm, Thomas Roetzer-Pejrimovsky, John G. Golfinos, Matija Snuderl, Volker Neuschmelting, Daniel A. Orringer

**Author notes:** Corresponding author: David Reinecke, MD Department of Neurosurgery NYU Langone Health, New York University, 550 First Avenue, New York, NY 10016.

## Abstract

**Background:** Accurate intraoperative diagnosis is crucial for differentiating between primary CNS lymphoma (PCNSL) and other CNS entities, guiding surgical decision-making, but represents significant challenges due to overlapping histomorphological features, time constraints, and differing treatment strategies. We combined stimulated Raman histology (SRH) with deep learning to address this challenge. We imaged unprocessed, label-free tissue samples intraoperatively using a portable Raman scattering microscope, generating virtual H&E-like images within less than three minutes. We developed a deep learning pipeline called RapidLymphoma based on a self-supervised learning strategy to (1) detect PCNSL, (2) differentiate from other CNS entities, and (3) test the diagnostic performance in a prospective international multicenter cohort and two additional independent test cohorts. We trained on 54,000 SRH patch images sourced from surgical resections and stereotactic-guided biopsies, including various CNS tumor/non-tumor lesions. Training and test data were collected from four tertiary international medical centers. The final histopathological diagnosis served as ground-truth. In the prospective test cohort of PCNSL and non-PCNSL entities (n=160), RapidLymphoma achieved an overall balanced accuracy of 97.81% ±0.91, non-inferior to frozen section analysis in detecting PCNSL (100% vs. 78.94%). The additional test cohorts (n=420, n=59) reached balanced accuracy rates of 95.44% ±0.74 and 95.57% ±2.47 in differentiating IDH-wildtype diffuse gliomas and various brain metastasis from PCNSL. Visual heatmaps revealed RapidLymphoma’s capabilities to detect class-specific histomorphological key features. RapidLymphoma is valid and reliable in detecting PCNSL and differentiating from other CNS entities within three minutes, as well as visual feedback in an intraoperative setting. This leads to fast clinical decision-making and further treatment strategy planning.

**Importance of the study:** This study introduces RapidLymphoma, a novel self-supervised-based deep-learning model for visual representations to leverage the detection of primary CNS Lymphoma (PCNSL) and differentiation from common and rare CNS entities using intraoperative label-free stimulated Raman histology. While PCNSL is rare, time-critical personalized treatment with fast intraoperative decision-making is needed. In an international multicentric clinical trial, RapidLymphoma first demonstrated its ability to detect and differentiate PCNSL from other CNS lesions with an overall diagnostic balanced accuracy of 97.81% ± 0.91 compared to formalin-fixed paraffin-embedded diagnosis and is non-inferior to frozen section analysis. It provides near real-time intraoperative feedback and guidance to the surgeon, delivering a diagnosis in under three minutes. RapidLymphoma extracts key histomorphological features for detecting and differentiating CNS lesions by utilizing the benefits of intraoperative stimulated Raman histology. This guidance is assisted through a visual prediction heatmap feedback, highlighting critical areas for the surgeon and pathologist.
