## Supplemental Table S1 - Patient-Level - Prospective Cohort for "Fast intraoperative detection of primary CNS lymphoma and differentiation from common CNS tumors using stimulated Raman histology and deep learning"

### Sheet: predictions_patient_level_tests
institution	patient_id	label_string	label	model_prediction	correct_model_prediction	prob_lymphoma	prob_no_lymphoma	procedure	recurrence	sex	race	diagnosis	full_diagnosis	intraoperative frozen section
MUV	NIO_MUV_100	no_lymphoma	1	1	TRUE	0.09713853	0.9028615	Surgical resection	First diagnosis	Female	White	HGG	Glioblastoma IDH-wildtype CNS WHO Grade 4
MUV	NIO_MUV_111	lymphoma	0	0	TRUE	0.73422265	0.26577738	Stereotactic biopsy	First diagnosis	Male	White	Lymphoma	Diffuse Large B-Cell Lymphoma
MUV	NIO_MUV_116	lymphoma	0	0	TRUE	0.83375776	0.16624223	Stereotactic biopsy	First diagnosis	Male	White	Lymphoma	Diffuse Large B-Cell Lymphoma
MUV	NIO_MUV_123	lymphoma	0	0	TRUE	0.9108227	0.0891773	Stereotactic biopsy	First diagnosis	Female	White	Lymphoma	Diffuse Large B-Cell Lymphoma
MUV	NIO_MUV_148	no_lymphoma	1	1	TRUE	0.09284818	0.9071518	Surgical resection	First diagnosis	Female	White	HGG	Glioblastoma IDH-wildtype CNS WHO Grade 4
MUV	NIO_MUV_167	no_lymphoma	1	1	TRUE	0.014002274	0.98599774	Surgical resection	First diagnosis	Male	White	HGG	Glioblastoma IDH-wildtype CNS WHO Grade 4
MUV	NIO_MUV_205	no_lymphoma	1	1	TRUE	0.103112504	0.8968875	Surgical resection	First diagnosis	Male	White	HGG	Glioblastoma IDH-wildtype CNS WHO Grade 4
MUV	NIO_MUV_215	lymphoma	0	0	TRUE	0.925049	0.07495097	Open biopsy	First diagnosis	Male	White	Lymphoma	Diffuse Large B-Cell Lymphoma	Maligne Non-Hodkin lymphoma
MUV	NIO_MUV_218	no_lymphoma	1	1	TRUE	0.07601408	0.92398596	Surgical resection	First diagnosis	Male	White	HGG	Glioblastoma IDH-wildtype CNS WHO Grade 4
MUV	NIO_MUV_225	no_lymphoma	1	1	TRUE	0.32591024	0.6740898	Stereotactic biopsy	First diagnosis	Male	White	HGG	Glioblastoma, IDH-wildtype, WHO 4
MUV	NIO_MUV_233	no_lymphoma	1	1	TRUE	0.14231342	0.8576866	Surgical resection	First diagnosis	Female	White	HGG	Glioblastoma, IDH-wildtype, WHO 4
MUV	NIO_MUV_25	no_lymphoma	1	1	TRUE	0.13990547	0.86009455	Stereotactic biopsy	First diagnosis	Male	White	HGG	Glioblastoma IDH-wildtype CNS WHO Grade 4
MUV	NIO_MUV_275	no_lymphoma	1	1	TRUE	0.02793154	0.9720685	Surgical resection	First diagnosis	Female	White	HGG	Glioblastoma, IDH-wildtype, WHO 4
MUV	NIO_MUV_362	no_lymphoma	1	1	TRUE	0.21403433	0.7859657	Surgical resection	First diagnosis	Female	White	Metastasis	Mamma carcinoma
MUV	NIO_MUV_368	no_lymphoma	1	1	TRUE	0.14461517	0.8553848	Surgical resection	First diagnosis	Female	White	Metastasis	Adenocarcinoma lung
MUV	NIO_MUV_369	no_lymphoma	1	0	FALSE	0.5016715	0.49832848	Surgical resection	First diagnosis	Female	White	Metastasis	Adenocarcinoma lung
NYU	NIO_NYU_100	no_lymphoma	1	1	TRUE	0.025853027	0.97414696	Surgical resection	First diagnosis	Male	Black or african american	Neuroepithelial tumor	Low grade neuroepithelial tumor
NYU	NIO_NYU_103	no_lymphoma	1	1	TRUE	0.07975021	0.9202498	Surgical resection	First diagnosis	Male	White	Neuroepithelial tumor	Low grade neuroepithelial tumor
NYU	NIO_NYU_120	no_lymphoma	1	1	TRUE	0.14623392	0.85376614	Surgical resection	First diagnosis	Female	Asian	Neuroepithelial tumor	High grade neuroepithelial tumor
NYU	NIO_NYU_133	no_lymphoma	1	1	TRUE	0.22163412	0.77836585	Surgical resection	First diagnosis	Female	White	Metastasis	Adenocarcinoma lung
NYU	NIO_NYU_144	no_lymphoma	1	1	TRUE	0.09540349	0.90459645	Surgical resection	First diagnosis	Female	White	HGG	Glioblastoma IDH-wildtype CNS WHO Grade 4
NYU	NIO_NYU_153	no_lymphoma	1	1	TRUE	0.048980713	0.9510193	Surgical resection	First diagnosis	Female	White	HGG	Glioblastoma IDH-wildtype CNS WHO Grade 4
NYU	NIO_NYU_161	no_lymphoma	1	1	TRUE	0.07004034	0.9299596	Surgical resection	First diagnosis	Male	White	HGG	Glioblastoma IDH-wildtype CNS WHO Grade 4
NYU	NIO_NYU_163	no_lymphoma	1	1	TRUE	0.06357612	0.9364239	Surgical resection	First diagnosis	Female	Asian	Metastasis	Adenocarcinoma lung
NYU	NIO_NYU_173	no_lymphoma	1	1	TRUE	0.10117378	0.8988262	Surgical resection	First diagnosis	Female	White	HGG	Glioblastoma IDH-wildtype CNS WHO Grade 4
NYU	NIO_NYU_180	no_lymphoma	1	1	TRUE	0.09089494	0.90910506	Surgical resection	First diagnosis	Male	White	HGG	Glioblastoma IDH-wildtype CNS WHO Grade 4
NYU	NIO_NYU_19	no_lymphoma	1	1	TRUE	0.010779126	0.98922086	Surgical resection	First diagnosis	Male	White	Ganglioglioma	Ganglioglioma CNS WHO Grade 1
NYU	NIO_NYU_2	lymphoma	0	0	TRUE	0.78751695	0.2124831	Stereotactic biopsy	First diagnosis	Male	White	Lymphoma	Diffuse Large B-Cell Lymphoma
NYU	NIO_NYU_272	no_lymphoma	1	1	TRUE	0.12379016	0.8762098	Surgical resection	First diagnosis	Male	White	HGG	Glioblastoma, IDH-wildtype, WHO 4
NYU	NIO_NYU_29	no_lymphoma	1	1	TRUE	0.210871	0.78912896	Open biopsy	First diagnosis	Male	White	HGG	Glioblastoma IDH-wildtype CNS WHO Grade 4
NYU	NIO_NYU_31	no_lymphoma	1	1	TRUE	0.054861728	0.9451382	Surgical resection	First diagnosis	Female	White	Diffuse LGG	Oligodendroglioma IDH-mutant 1p/19q-codel CNS WHO Grade 2
NYU	NIO_NYU_310	no_lymphoma	1	1	TRUE	0.22708066	0.77291936	Surgical resection	First diagnosis	Female	White	HGG	Glioblastoma, IDH-wildtype, WHO 4
NYU	NIO_NYU_311	no_lymphoma	1	1	TRUE	0.19107129	0.8089287	Surgical resection	First diagnosis	Female	White	HGG	Glioblastoma, IDH-wildtype, WHO 4
NYU	NIO_NYU_329	no_lymphoma	1	1	TRUE	0.0687356	0.93126434	Surgical resection	First diagnosis	Male	White	Metastasis	Adenocarcinoma lung
NYU	NIO_NYU_34	no_lymphoma	1	1	TRUE	0.027910335	0.97208965	Surgical resection	First diagnosis	Male	White	HGG	Glioblastoma, IDH-wildtype, WHO 4
NYU	NIO_NYU_363	no_lymphoma	1	1	TRUE	0.16420615	0.83579385	Surgical resection	First diagnosis	Male	White	Diffuse LGG	Astrocytoma IDH-mutant CNS WHO Grade 2
NYU	NIO_NYU_381	no_lymphoma	1	1	TRUE	0.29322132	0.7067787	Surgical resection	First diagnosis	Male	White	Metastasis	Adenocarcinoma lung
NYU	NIO_NYU_388a	no_lymphoma	1	1	TRUE	0.43220818	0.5677918	Surgical resection	First diagnosis	Male	White	HGG	Glioblastoma, IDH-wildtype, WHO 4
NYU	NIO_NYU_39	lymphoma	0	0	TRUE	0.70559645	0.29440355	Stereotactic biopsy	First diagnosis	Female	White	Lymphoma	Diffuse Large B-Cell Lymphoma	Diffuse large B-cell lymphoma
NYU	NIO_NYU_41	no_lymphoma	1	0	FALSE	0.61258596	0.387414	Surgical resection	First diagnosis	Female	White	Metastasis	Adenocarcinoma lung
NYU	NIO_NYU_45	no_lymphoma	1	1	TRUE	0.024056278	0.97594374	Surgical resection	First diagnosis	Female	White	Diffuse LGG	Astrocytoma IDH-mutant CNS WHO Grade 2
NYU	NIO_NYU_46	no_lymphoma	1	1	TRUE	0.18404092	0.8159591	Surgical resection	First diagnosis	Female	White	HGG	Glioblastoma IDH-wildtype CNS WHO Grade 4
NYU	NIO_NYU_468	no_lymphoma	1	1	TRUE	0.019530507	0.9804695	Surgical resection	First diagnosis	Female	Black or african american	Pilocytic astrocytoma	Pilocytic astrocytoma CNS WHO Grade 1
NYU	NIO_NYU_490	no_lymphoma	1	1	TRUE	0.020193022	0.97980696	Stereotactic biopsy	First diagnosis	Female	White	Neuroepithelial tumor	Low grade neuroepithelial tumor
NYU	NIO_NYU_51	lymphoma	0	0	TRUE	0.899206	0.10079404	Stereotactic biopsy	First diagnosis	Male	Black or african american	Lymphoma	Diffuse Large B-Cell Lymphoma	Diffuse large B-cell lymphoma
NYU	NIO_NYU_511	no_lymphoma	1	1	TRUE	0.004120817	0.9958792	Surgical resection	First diagnosis	Female	White	Diffuse LGG	Astrocytoma IDH-mutant CNS WHO Grade 2
NYU	NIO_NYU_515	no_lymphoma	1	1	TRUE	0.06785043	0.9321495	Surgical resection	First diagnosis	Female	Asian	Diffuse LGG	Astrocytoma IDH-mutant CNS WHO Grade 4
NYU	NIO_NYU_550	no_lymphoma	1	1	TRUE	0.0748862	0.92511386	Surgical resection	First diagnosis	Female	White	Diffuse LGG	Subependymal giant cell astrocytoma CNS WHO Grade 1
NYU	NIO_NYU_56	no_lymphoma	1	1	TRUE	0.055449564	0.94455045	Stereotactic biopsy	First diagnosis	Male	Asian	Ganglioglioma	Ganglioglioma CNS WHO Grade 1
NYU	NIO_NYU_563	no_lymphoma	1	1	TRUE	0.39954665	0.6004533	Surgical resection	First diagnosis	Female	Black or african american	Metastasis	Adenocarcinoma lung
NYU	NIO_NYU_572	lymphoma	0	0	TRUE	0.6539479	0.34605214	Stereotactic biopsy	First diagnosis	Female	Asian	Lymphoma	Diffuse Large B-Cell Lymphoma	Lymphoid tumor
NYU	NIO_NYU_584	no_lymphoma	1	1	TRUE	0.21214539	0.7878547	Surgical resection	First diagnosis	Female	White	Metastasis	Adenocarcinoma lung
NYU	NIO_NYU_6	no_lymphoma	1	1	TRUE	0.008420511	0.99157953	Surgical resection	First diagnosis	Female	White	Diffuse LGG	Astrocytoma IDH-mutant CNS WHO Grade 2
NYU	NIO_NYU_607	no_lymphoma	1	1	TRUE	0.003930274	0.9960698	Surgical resection	First diagnosis	Male	White	Diffuse LGG	Astrocytoma IDH-mutant CNS WHO Grade 3
NYU	NIO_NYU_610	no_lymphoma	1	1	TRUE	0.33232993	0.6676701	Surgical resection	First diagnosis	Male	White	HGG	Glioblastoma IDH-wildtype CNS WHO Grade 4
NYU	NIO_NYU_624	no_lymphoma	1	1	TRUE	0.28539476	0.7146053	Surgical resection	First diagnosis	Female	White	HGG	Diffuse midline glioma H3 K27M mutant CNS WHO Grade 4
NYU	NIO_NYU_644	lymphoma	0	0	TRUE	0.62352854	0.37647143	Stereotactic biopsy	First diagnosis	Male	White	Lymphoma	Diffuse Large B-Cell Lymphoma
NYU	NIO_NYU_649	lymphoma	0	0	TRUE	0.88014466	0.11985531	Stereotactic biopsy	First diagnosis	Female	unknown	Lymphoma	Diffuse Large B-Cell Lymphoma
NYU	NIO_NYU_689	no_lymphoma	1	1	TRUE	0.053300712	0.94669926	Surgical resection	First diagnosis	Male	White	Diffuse LGG	Oligodendroglioma IDH-mutant 1p/19q-codel CNS WHO Grade 3
NYU	NIO_NYU_70	no_lymphoma	1	1	TRUE	0.021537315	0.9784627	Surgical resection	First diagnosis	Female	White	Diffuse LGG	Oligodendroglioma IDH-mutant 1p/19q-codel CNS WHO Grade 2
NYU	NIO_NYU_701	no_lymphoma	1	1	TRUE	0.26834983	0.7316502	Surgical resection	First diagnosis	Female	White	Diffuse LGG	Astrocytoma IDH-mutant CNS WHO Grade 3
NYU	NIO_NYU_710	no_lymphoma	1	1	TRUE	0.022033785	0.9779662	Surgical resection	First diagnosis	Male	unknown	Diffuse LGG	Astrocytoma IDH-mutant CNS WHO Grade 4
NYU	NIO_NYU_719	no_lymphoma	1	1	TRUE	0.074691564	0.92530847	Surgical resection	First diagnosis	Male	White	HGG	Glioblastoma IDH-wildtype CNS WHO Grade 4
NYU	NIO_NYU_72	no_lymphoma	1	1	TRUE	0.076554865	0.92344517	Surgical resection	First diagnosis	Male	White	Neuroepithelial tumor	High grade neuroepithelial tumor
NYU	NIO_NYU_721	no_lymphoma	1	1	TRUE	0.03345475	0.9665452	Surgical resection	First diagnosis	Female	White	Diffuse LGG	Astrocytoma IDH-mutant CNS WHO Grade 2
NYU	NIO_NYU_737	no_lymphoma	1	1	TRUE	0.1131244	0.88687557	Surgical resection	First diagnosis	Female	Asian	Diffuse LGG	Astrocytoma IDH-mutant CNS WHO Grade 2
NYU	NIO_NYU_768	no_lymphoma	1	1	TRUE	0.012866066	0.9871339	Surgical resection	First diagnosis	Male	Asian	HGG	Glioblastoma IDH-wildtype CNS WHO Grade 4
NYU	NIO_NYU_846	lymphoma	0	0	TRUE	0.86421096	0.135789	Stereotactic biopsy	First diagnosis	Male	White	Lymphoma	Diffuse Large B-Cell Lymphoma	Glioma, no high-grade features present
NYU	NIO_NYU_847	lymphoma	0	0	TRUE	0.86180484	0.13819517	Stereotactic biopsy	First diagnosis	Female	Asian	Lymphoma	Diffuse Large B-Cell Lymphoma
NYU	NIO_NYU_85	no_lymphoma	1	1	TRUE	0.13683625	0.86316377	Surgical resection	First diagnosis	Male	White	Metastasis	Adenocarcinoma lung
NYU	NIO_NYU_867	no_lymphoma	1	1	TRUE	0.009328027	0.990672	Surgical resection	First diagnosis	Female	White	Diffuse LGG	Astrocytoma IDH-mutant CNS WHO Grade 2
NYU	NIO_NYU_87	no_lymphoma	1	1	TRUE	0.09527719	0.9047228	Surgical resection	First diagnosis	Male	White	Metastasis	Squamous cell carcinoma
NYU	NIO_NYU_884	no_lymphoma	1	1	TRUE	0.007754867	0.99224514	Surgical resection	First diagnosis	Male	White	Diffuse LGG	Oligodendroglioma IDH-mutant 1p/19q-codel CNS WHO Grade 2
NYU	NIO_NYU_928	no_lymphoma	1	1	TRUE	0.11107885	0.8889212	Stereotactic biopsy	First diagnosis	Female	White	Diffuse LGG	Astrocytoma IDH-mutant CNS WHO Grade 4
NYU	NIO_NYU_933	no_lymphoma	1	1	TRUE	0.026377972	0.973622	Surgical resection	First diagnosis	Male	White	HGG	Glioblastoma IDH-wildtype CNS WHO Grade 4
NYU	NIO_NYU_94	lymphoma	0	0	TRUE	0.8362519	0.1637481	Stereotactic biopsy	First diagnosis	Female	White	Lymphoma	Diffuse Large B-Cell Lymphoma	Lesional tissue present, compatible with lymphoid neoplasm
UKK	NIO_UKK_128	no_lymphoma	1	1	TRUE	0.14339328	0.8566067	Surgical resection	First diagnosis	Female	White	Neurocytoma	Central Neurocytoma
UKK	NIO_UKK_13	lymphoma	0	0	TRUE	0.8474936	0.15250638	Stereotactic biopsy	First diagnosis	Male	White	Lymphoma	Diffuse Large B-Cell Lymphoma	Maligne Non-Hodkin lymphoma
UKK	NIO_UKK_156	no_lymphoma	1	1	TRUE	0.28174224	0.7182578	Surgical resection	First diagnosis	Female	White	Metastasis	Melanoma
UKK	NIO_UKK_187	no_lymphoma	1	1	TRUE	0.21102251	0.78897744	Surgical resection	First diagnosis	Male	White	HGG	Glioblastoma IDH-wildtype CNS WHO Grade 4
UKK	NIO_UKK_201	no_lymphoma	1	1	TRUE	0.18942492	0.81057507	Surgical resection	First diagnosis	Female	White	Ganglioglioma	Ganglioglioma CNS WHO Grade 1
UKK	NIO_UKK_233	no_lymphoma	1	1	TRUE	0.40664202	0.5933579	Stereotactic biopsy	First diagnosis	Male	White	Radiogenic necrosis	Radiogenic necrosis
UKK	NIO_UKK_27	no_lymphoma	1	1	TRUE	0.05189362	0.9481064	Surgical resection	First diagnosis	Male	White	Metastasis	Squamous cell carcinoma
UKK	NIO_UKK_272	no_lymphoma	1	1	TRUE	0.08996572	0.91003424	Surgical resection	First diagnosis	Female	White	Neurocytoma	Central Neurocytoma
UKK	NIO_UKK_289	no_lymphoma	1	1	TRUE	0.23601279	0.76398724	Surgical resection	First diagnosis	Female	White	HGG	Glioblastoma IDH-wildtype CNS WHO Grade 4
UKK	NIO_UKK_300	no_lymphoma	1	1	TRUE	0.18362221	0.8163778	Surgical resection	First diagnosis	Male	White	Metastasis	Squamous cell carcinoma
UKK	NIO_UKK_341	no_lymphoma	1	1	TRUE	0.0797299	0.92027014	Surgical resection	First diagnosis	Male	White	HGG	Glioblastoma, IDH-wildtype, WHO 4
UKK	NIO_UKK_348	no_lymphoma	1	1	TRUE	0.1653147	0.8346853	Surgical resection	First diagnosis	Male	White	Metastasis	Neuroendocrine Carcinoma
UKK	NIO_UKK_349	no_lymphoma	1	0	FALSE	0.561806	0.43819395	Surgical resection	First diagnosis	Female	White	HGG	Glioblastoma, IDH-wildtype, WHO 4
UKK	NIO_UKK_361	no_lymphoma	1	1	TRUE	0.00975155	0.99024844	Surgical resection	First diagnosis	Male	White	HGG	Astrocytic Glioma NOS, IDH1-wildtype
UKK	NIO_UKK_368	lymphoma	0	0	TRUE	0.91439766	0.08560235	Surgical resection	First diagnosis	Female	White	Lymphoma	Diffuse Large B-Cell Lymphoma	Epithelioid tumor
UKK	NIO_UKK_381	no_lymphoma	1	1	TRUE	0.16762589	0.8323741	Surgical resection	First diagnosis	Female	White	Metastasis	Adenocarcinoma lung
UKK	NIO_UKK_383	no_lymphoma	1	1	TRUE	0.20479217	0.7952078	Surgical resection	First diagnosis	Female	White	Metastasis	Adenocarcinoma lung
UKK	NIO_UKK_391	lymphoma	0	0	TRUE	0.8219326	0.17806736	Surgical resection	First diagnosis	Female	White	Lymphoma	Diffuse Large B-Cell Lymphoma	Maligne Non-Hodkin lymphoma
UKK	NIO_UKK_40	lymphoma	0	0	TRUE	0.63426137	0.3657387	Stereotactic biopsy	First diagnosis	Male	White	Lymphoma	Diffuse Large B-Cell Lymphoma	Maligne Non-Hodkin lymphoma
UKK	NIO_UKK_462	no_lymphoma	1	1	TRUE	0.01389656	0.9861034	Surgical resection	First diagnosis	Female	White	Pilocytic astrocytoma	Pilocytic astrocytoma
UKK	NIO_UKK_509	no_lymphoma	1	1	TRUE	0.10421562	0.8957844	Surgical resection	First diagnosis	Female	White	HGG	Glioblastoma IDH-wildtype CNS WHO Grade 4
UKK	NIO_UKK_51	no_lymphoma	1	1	TRUE	0.22606936	0.7739306	Surgical resection	First diagnosis	Female	White	HGG	Glioblastoma, IDH-wildtype, WHO 4
UKK	NIO_UKK_52	no_lymphoma	1	1	TRUE	0.35482642	0.6451736	Surgical resection	First diagnosis	Male	White	HGG	Glioblastoma, IDH-wildtype, WHO 4
UKK	NIO_UKK_525	no_lymphoma	1	1	TRUE	0.16679846	0.8332015	Surgical resection	First diagnosis	Female	White	HGG	Glioblastoma IDH-wildtype CNS WHO Grade 4
UKK	NIO_UKK_529	no_lymphoma	1	1	TRUE	0.24920651	0.75079346	Surgical resection	First diagnosis	Male	White	HGG	Glioblastoma IDH-wildtype CNS WHO Grade 4
UKK	NIO_UKK_53	no_lymphoma	1	1	TRUE	0.08578926	0.91421074	Surgical resection	First diagnosis	Female	White	HGG	Glioblastoma, IDH-wildtype, WHO 4
UKK	NIO_UKK_54	no_lymphoma	1	1	TRUE	0.34798035	0.6520197	Surgical resection	First diagnosis	Female	White	Metastasis	Squamous cell carcinoma
UKK	NIO_UKK_540	no_lymphoma	1	1	TRUE	0.4399254	0.56007457	Surgical resection	First diagnosis	Male	White	HGG	Glioblastoma IDH-wildtype CNS WHO Grade 4
UKK	NIO_UKK_558	no_lymphoma	1	1	TRUE	0.3670887	0.63291126	Surgical resection	First diagnosis	Male	White	HGG	Glioblastoma IDH-wildtype CNS WHO Grade 4
UKK	NIO_UKK_572	lymphoma	0	0	TRUE	0.7248965	0.27510345	Surgical resection	First diagnosis	Male	White	Lymphoma	Diffuse Large B-Cell Lymphoma	Atypical lymphoproliferative tumor
UKK	NIO_UKK_581	no_lymphoma	1	0	FALSE	0.5587195	0.44128048	Surgical resection	First diagnosis	Male	White	HGG	Glioblastoma, IDH-wildtype, WHO 4
UKK	NIO_UKK_592	no_lymphoma	1	1	TRUE	0.012084116	0.9879159	Surgical resection	First diagnosis	Male	White	HGG	Glioblastoma IDH-wildtype CNS WHO Grade 4
UKK	NIO_UKK_61	no_lymphoma	1	1	TRUE	0.19505917	0.8049409	Surgical resection	First diagnosis	Female	White	HGG	Glioblastoma IDH-wildtype CNS WHO Grade 4
UKK	NIO_UKK_616	no_lymphoma	1	1	TRUE	0.0682914	0.9317086	Surgical resection	First diagnosis	Male	White	HGG	Glioblastoma, IDH-wildtype, WHO 4
UKK	NIO_UKK_62	no_lymphoma	1	1	TRUE	0.17582984	0.8241701	Surgical resection	First diagnosis	Female	White	HGG	Glioblastoma, IDH-wildtype, WHO 4
UKK	NIO_UKK_648	no_lymphoma	1	1	TRUE	0.031948417	0.9680516	Surgical resection	First diagnosis	Male	White	HGG	Glioblastoma IDH-wildtype CNS WHO Grade 4
UKK	NIO_UKK_655	no_lymphoma	1	1	TRUE	0.16420858	0.8357914	Surgical resection	First diagnosis	Male	White	HGG	Glioblastoma IDH-wildtype CNS WHO Grade 4
UKK	NIO_UKK_66	lymphoma	0	0	TRUE	0.6476455	0.3523545	Stereotactic biopsy	First diagnosis	Female	White	Lymphoma	Diffuse Large B-Cell Lymphoma	Maligne Non-Hodkin lymphoma
UKK	NIO_UKK_68	no_lymphoma	1	1	TRUE	0.22851215	0.77148783	Surgical resection	First diagnosis	Male	White	HGG	Glioblastoma, IDH-wildtype, WHO 4
UKK	NIO_UKK_683	no_lymphoma	1	1	TRUE	0.08423959	0.9157604	Surgical resection	First diagnosis	Male	White	HGG	Glioblastoma IDH-wildtype CNS WHO Grade 4
UKK	NIO_UKK_684	no_lymphoma	1	1	TRUE	0.10128772	0.8987123	Surgical resection	First diagnosis	Female	White	HGG	Glioblastoma IDH-wildtype CNS WHO Grade 4
UKK	NIO_UKK_689	no_lymphoma	1	1	TRUE	0.10728989	0.8927101	Surgical resection	First diagnosis	Male	White	HGG	Glioblastoma IDH-wildtype CNS WHO Grade 4
UKK	NIO_UKK_692	no_lymphoma	1	1	TRUE	0.051108424	0.9488916	Surgical resection	First diagnosis	Female	White	HGG	Glioblastoma IDH-wildtype CNS WHO Grade 4
UKK	NIO_UKK_71	no_lymphoma	1	1	TRUE	0.28767014	0.71232986	Surgical resection	First diagnosis	Female	White	Metastasis	Neuroendocrine Carcinoma
UKK	NIO_UKK_72	no_lymphoma	1	1	TRUE	0.19694215	0.80305785	Surgical resection	First diagnosis	Female	White	HGG	Glioblastoma, IDH-wildtype, WHO 4
UKK	NIO_UKK_725	no_lymphoma	1	1	TRUE	0.14328203	0.85671794	Surgical resection	First diagnosis	Male	White	HGG	Glioblastoma IDH-wildtype CNS WHO Grade 4
UKK	NIO_UKK_729	no_lymphoma	1	1	TRUE	0.25025523	0.7497448	Surgical resection	First diagnosis	Male	White	HGG	Glioblastoma IDH-wildtype CNS WHO Grade 4
UKK	NIO_UKK_733	lymphoma	0	0	TRUE	0.6615806	0.33841935	Stereotactic biopsy	First diagnosis	Male	White	Lymphoma	Diffuse Large B-Cell Lymphoma	Maligne hematopoetic tumor
UKK	NIO_UKK_74	no_lymphoma	1	1	TRUE	0.17783636	0.82216364	Surgical resection	First diagnosis	Female	White	HGG	Glioblastoma IDH-wildtype CNS WHO Grade 4
UKK	NIO_UKK_742	lymphoma	0	0	TRUE	0.9367129	0.0632871	Stereotactic biopsy	First diagnosis	Male	White	Lymphoma	Diffuse Large B-Cell Lymphoma	Maligne hematopoetic tumor
UKK	NIO_UKK_746	no_lymphoma	1	1	TRUE	0.12235571	0.8776443	Surgical resection	First diagnosis	Female	White	HGG	Glioblastoma IDH-wildtype CNS WHO Grade 4
UKK	NIO_UKK_756	no_lymphoma	1	1	TRUE	0.10674128	0.89325875	Surgical resection	First diagnosis	Male	White	HGG	Glioblastoma IDH-wildtype CNS WHO Grade 4
UKK	NIO_UKK_762	no_lymphoma	1	1	TRUE	0.2815322	0.71846783	Surgical resection	First diagnosis	Female	White	HGG	Glioblastoma IDH-wildtype CNS WHO Grade 4
UKK	NIO_UKK_786	lymphoma	0	0	TRUE	0.72161186	0.27838814	Stereotactic biopsy	First diagnosis	Male	White	Lymphoma	Diffuse Large B-Cell Lymphoma	Maligne hematopoetic tumor
UKK	NIO_UKK_790	no_lymphoma	1	0	FALSE	0.55236757	0.44763243	Surgical resection	First diagnosis	Male	White	HGG	Glioblastoma IDH-wildtype CNS WHO Grade 4
UKK	NIO_UKK_791	no_lymphoma	1	1	TRUE	0.0889098	0.91109025	Surgical resection	First diagnosis	Male	White	HGG	Glioblastoma IDH-wildtype CNS WHO Grade 4
UKK	NIO_UKK_830	no_lymphoma	1	1	TRUE	0.2423135	0.7576865	Surgical resection	First diagnosis	Male	White	HGG	Glioblastoma IDH-wildtype CNS WHO Grade 4
UKK	NIO_UKK_851	no_lymphoma	1	1	TRUE	0.15783268	0.8421673	Surgical resection	First diagnosis	Female	White	HGG	Glioblastoma IDH-wildtype CNS WHO Grade 4
UKK	NIO_UKK_86	no_lymphoma	1	1	TRUE	0.15097184	0.8490281	Surgical resection	First diagnosis	Male	White	HGG	Glioblastoma, IDH-wildtype, WHO 4
UKK	NIO_UKK_860	no_lymphoma	1	1	TRUE	0.014861748	0.9851383	Surgical resection	First diagnosis	Male	White	HGG	Glioblastoma IDH-wildtype CNS WHO Grade 4
UKK	NIO_UKK_871	no_lymphoma	1	1	TRUE	0.37853125	0.6214688	Surgical resection	First diagnosis	Female	White	HGG	Glioblastoma IDH-wildtype CNS WHO Grade 4
UKK	NIO_UKK_878	no_lymphoma	1	1	TRUE	0.18900423	0.81099576	Surgical resection	First diagnosis	Female	White	HGG	Glioblastoma IDH-wildtype CNS WHO Grade 4
UKK	NIO_UKK_92	no_lymphoma	1	1	TRUE	0.21924044	0.7807596	Surgical resection	First diagnosis	Male	White	HGG	Glioblastoma, IDH-wildtype, WHO 4
UKK	NIO_UKK_98	no_lymphoma	1	1	TRUE	0.2870814	0.7129186	Surgical resection	First diagnosis	Male	White	Plasmocytoma	Plasmocytoma
UM	NIO_UM_016	no_lymphoma	1	1	TRUE	0.051720593	0.9482794	Surgical resection	First diagnosis	Female		HGG	Glioblastoma, IDH-wildtype, WHO 4
UM	NIO_UM_033	lymphoma	0	0	TRUE	0.92397916	0.0760208	Stereotactic biopsy	First diagnosis	Male	unknown	Lymphoma	Diffuse Large B-Cell Lymphoma	Malignant tumor, favor lymphoma
UM	NIO_UM_088	lymphoma	0	0	TRUE	0.5498736	0.45012644	Stereotactic biopsy	First diagnosis	Male	unknown	Lymphoma	Diffuse Large B-Cell Lymphoma	High-grade tumor, differential diagnosis metastatic lesion vs lymphoma
UM	NIO_UM_1209	no_lymphoma	1	1	TRUE	0.3068092	0.6931908	Surgical resection	First diagnosis	Male		HGG	Glioblastoma, IDH-wildtype, WHO 4
UM	NIO_UM_1256	no_lymphoma	1	0	FALSE	0.6651953	0.3348047	Surgical resection	First diagnosis	Male		HGG	Diffuse hemispheric glioma, H3G34-mutant, WHO 4
UM	NIO_UM_127	lymphoma	0	0	TRUE	0.74473107	0.2552689	Stereotactic biopsy	First diagnosis	Male	unknown	Lymphoma	Diffuse Large B-Cell Lymphoma	Malignant neoplasm, favor metastatic carcinoma
UM	NIO_UM_1391	no_lymphoma	1	1	TRUE	0.16581987	0.8341801	Surgical resection	First diagnosis	Male		HGG	Glioblastoma IDH-wildtype CNS WHO Grade 4
UM	NIO_UM_147	no_lymphoma	1	1	TRUE	0.17288828	0.8271117	Surgical resection	First diagnosis	Male		HGG	Glioblastoma IDH-wildtype CNS WHO Grade 4
UM	NIO_UM_156	no_lymphoma	1	1	TRUE	0.09028607	0.909714	Surgical resection	First diagnosis	Male		HGG	Glioblastoma, IDH-wildtype, WHO 4
UM	NIO_UM_1577	no_lymphoma	1	1	TRUE	0.101308316	0.8986917	Surgical resection	First diagnosis	Male		HGG	Glioblastoma IDH-wildtype CNS WHO Grade 4
UM	NIO_UM_1646	no_lymphoma	1	1	TRUE	0.04669201	0.953308	Surgical resection	First diagnosis	Female		HGG	Glioblastoma IDH-wildtype CNS WHO Grade 4
UM	NIO_UM_1667	no_lymphoma	1	1	TRUE	0.46587288	0.5341271	Surgical resection	First diagnosis	Male		HGG	Glioblastoma IDH-wildtype CNS WHO Grade 4
UM	NIO_UM_1677	no_lymphoma	1	1	TRUE	0.022053376	0.9779466	Surgical resection	First diagnosis	Male		HGG	Glioblastoma IDH-wildtype CNS WHO Grade 4
UM	NIO_UM_1690	no_lymphoma	1	1	TRUE	0.15221116	0.8477888	Surgical resection	First diagnosis	Male		HGG	Glioblastoma IDH-wildtype CNS WHO Grade 4
UM	NIO_UM_1744	no_lymphoma	1	1	TRUE	0.04345323	0.9565467	Surgical resection	First diagnosis	Female		HGG	Glioblastoma IDH-wildtype CNS WHO Grade 4
UM	NIO_UM_1759	no_lymphoma	1	1	TRUE	0.16748434	0.83251566	Surgical resection	First diagnosis	Male		HGG	Glioblastoma IDH-wildtype CNS WHO Grade 4
UM	NIO_UM_1781	no_lymphoma	1	1	TRUE	0.2191328	0.78086716	Surgical resection	First diagnosis	Male		HGG	Glioblastoma IDH-wildtype CNS WHO Grade 4
UM	NIO_UM_186	no_lymphoma	1	1	TRUE	0.102156736	0.89784324	Surgical resection	First diagnosis	Male		HGG	Glioblastoma IDH-wildtype CNS WHO Grade 4
UM	NIO_UM_192	no_lymphoma	1	1	TRUE	0.18490471	0.8150953	Surgical resection	First diagnosis	Male		HGG	Glioblastoma IDH-wildtype CNS WHO Grade 4
UM	NIO_UM_678	no_lymphoma	1	1	TRUE	0.20289952	0.7971005	Surgical resection	First diagnosis	Male		HGG	Glioblastoma, IDH-wildtype, WHO 4
