## Supplemental Table S2 - Slide-Level - Prospective Cohort for "Fast intraoperative detection of primary CNS lymphoma and differentiation from common CNS tumors using stimulated Raman histology and deep learning"

### Sheet: predictions_mosaic_level_testse
institution	patient_id	slide_number	label_string	label	prob_lymphoma	prob_no_lymphoma	model_prediction	correct_model_prediction	diagnosis	full_diagnosis
MUV	NIO_MUV_100	3	no_lymphoma	1	0.054564	0.945436	1	True	HGG	Glioblastoma IDH-wildtype CNS WHO Grade 4
MUV	NIO_MUV_100	1	no_lymphoma	1	0.1494383	0.85056174	1	True	HGG	Glioblastoma IDH-wildtype CNS WHO Grade 4
MUV	NIO_MUV_100	8	no_lymphoma	1	0.15460862	0.8453914	1	True	HGG	Glioblastoma IDH-wildtype CNS WHO Grade 4
MUV	NIO_MUV_100	5	no_lymphoma	1	0.03355249	0.9664475	1	True	HGG	Glioblastoma IDH-wildtype CNS WHO Grade 4
MUV	NIO_MUV_111	1	lymphoma	0	0.73422265	0.26577738	0	True	Lymphoma	Diffuse Large B-Cell Lymphoma
MUV	NIO_MUV_116	1	lymphoma	0	0.83375776	0.16624223	0	True	Lymphoma	Diffuse Large B-Cell Lymphoma
MUV	NIO_MUV_123	1	lymphoma	0	0.9108227	0.0891773	0	True	Lymphoma	Diffuse Large B-Cell Lymphoma
MUV	NIO_MUV_148	1	no_lymphoma	1	0.030871298	0.9691287	1	True	HGG	Glioblastoma IDH-wildtype CNS WHO Grade 4
MUV	NIO_MUV_148	3	no_lymphoma	1	0.15038435	0.84961563	1	True	HGG	Glioblastoma IDH-wildtype CNS WHO Grade 4
MUV	NIO_MUV_167	2	no_lymphoma	1	0.014002274	0.98599774	1	True	HGG	Glioblastoma IDH-wildtype CNS WHO Grade 4
MUV	NIO_MUV_205	2	no_lymphoma	1	0.103112504	0.8968875	1	True	HGG	Glioblastoma IDH-wildtype CNS WHO Grade 4
MUV	NIO_MUV_215	2	lymphoma	0	0.9116447	0.08835525	0	True	Lymphoma	Diffuse Large B-Cell Lymphoma
MUV	NIO_MUV_215	3	lymphoma	0	0.90149367	0.09850636	0	True	Lymphoma	Diffuse Large B-Cell Lymphoma
MUV	NIO_MUV_215	1	lymphoma	0	0.96156585	0.038434118	0	True	Lymphoma	Diffuse Large B-Cell Lymphoma
MUV	NIO_MUV_218	1	no_lymphoma	1	0.076983	0.923017	1	True	HGG	Glioblastoma IDH-wildtype CNS WHO Grade 4
MUV	NIO_MUV_218	3	no_lymphoma	1	0.07579031	0.9242097	1	True	HGG	Glioblastoma IDH-wildtype CNS WHO Grade 4
MUV	NIO_MUV_218	2	no_lymphoma	1	0.07585807	0.92414194	1	True	HGG	Glioblastoma IDH-wildtype CNS WHO Grade 4
MUV	NIO_MUV_225	1	no_lymphoma	1	0.32591024	0.6740898	1	True	HGG	Glioblastoma, IDH-wildtype, CNS WHO grade 4
MUV	NIO_MUV_233	1	no_lymphoma	1	0.14231342	0.8576866	1	True	HGG	Glioblastoma, IDH-wildtype, CNS WHO grade 4
MUV	NIO_MUV_25	5	no_lymphoma	1	0.13990547	0.86009455	1	True	HGG	Glioblastoma IDH-wildtype CNS WHO Grade 4
MUV	NIO_MUV_275	1	no_lymphoma	1	0.02793154	0.9720685	1	True	HGG	Glioblastoma, IDH-wildtype, CNS WHO grade 4
MUV	NIO_MUV_362	2	no_lymphoma	1	0.21403433	0.7859657	1	True	Metastasis	Mamma carcinoma
MUV	NIO_MUV_368	1	no_lymphoma	1	0.14461517	0.8553848	1	True	Metastasis	Adenocarcinoma lung
MUV	NIO_MUV_369	2	no_lymphoma	1	0.5718057	0.42819422	0	False	Metastasis	Adenocarcinoma lung
MUV	NIO_MUV_369	1	no_lymphoma	1	0.37893656	0.6210635	1	True	Metastasis	Adenocarcinoma lung
NYU	NIO_NYU_100	7	no_lymphoma	1	0.025853027	0.97414696	1	True	Neuroepithelial tumor	Low grade neuroepithelial tumor
NYU	NIO_NYU_103	8	no_lymphoma	1	0.07975021	0.9202498	1	True	Neuroepithelial tumor	Low grade neuroepithelial tumor
NYU	NIO_NYU_120	3	no_lymphoma	1	0.14623392	0.85376614	1	True	Neuroepithelial tumor	High grade neuroepithelial tumor
NYU	NIO_NYU_133	4	no_lymphoma	1	0.22163412	0.77836585	1	True	Metastasis	Adenocarcinoma lung
NYU	NIO_NYU_144	8	no_lymphoma	1	0.09540349	0.90459645	1	True	HGG	Glioblastoma IDH-wildtype CNS WHO Grade 4
NYU	NIO_NYU_153	6	no_lymphoma	1	0.048980713	0.9510193	1	True	HGG	Glioblastoma IDH-wildtype CNS WHO Grade 4
NYU	NIO_NYU_161	3	no_lymphoma	1	0.07004034	0.9299596	1	True	HGG	Glioblastoma IDH-wildtype CNS WHO Grade 4
NYU	NIO_NYU_163	1	no_lymphoma	1	0.06357612	0.9364239	1	True	Metastasis	Adenocarcinoma lung
NYU	NIO_NYU_173	1	no_lymphoma	1	0.10117378	0.8988262	1	True	HGG	Glioblastoma IDH-wildtype CNS WHO Grade 4
NYU	NIO_NYU_180	3	no_lymphoma	1	0.09089494	0.90910506	1	True	HGG	Glioblastoma IDH-wildtype CNS WHO Grade 4
NYU	NIO_NYU_19	4	no_lymphoma	1	0.010779126	0.98922086	1	True	Ganglioglioma	Ganglioglioma CNS WHO Grade 1
NYU	NIO_NYU_2	4	lymphoma	0	0.85925657	0.14074342	0	True	Lymphoma	Diffuse Large B-Cell Lymphoma
NYU	NIO_NYU_2	3	lymphoma	0	0.668449	0.33155102	0	True	Lymphoma	Diffuse Large B-Cell Lymphoma
NYU	NIO_NYU_272	5	no_lymphoma	1	0.12379016	0.8762098	1	True	HGG	Glioblastoma, IDH-wildtype, CNS WHO grade 4
NYU	NIO_NYU_29	3	no_lymphoma	1	0.210871	0.78912896	1	True	HGG	Glioblastoma IDH-wildtype CNS WHO Grade 4
NYU	NIO_NYU_31	2	no_lymphoma	1	0.054861728	0.9451382	1	True	Diffuse LGG	Oligodendroglioma IDH-mutant 1p/19q-codel CNS WHO Grade 2
NYU	NIO_NYU_310	1	no_lymphoma	1	0.22708066	0.77291936	1	True	HGG	Glioblastoma, IDH-wildtype, CNS WHO grade 4
NYU	NIO_NYU_311	9	no_lymphoma	1	0.19107129	0.8089287	1	True	HGG	Glioblastoma, IDH-wildtype, CNS WHO grade 4
NYU	NIO_NYU_329	3	no_lymphoma	1	0.0687356	0.93126434	1	True	Metastasis	Adenocarcinoma lung
NYU	NIO_NYU_34	1	no_lymphoma	1	0.027910335	0.97208965	1	True	HGG	Glioblastoma, IDH-wildtype, CNS WHO grade 4
NYU	NIO_NYU_363	13	no_lymphoma	1	0.16420615	0.83579385	1	True	Diffuse LGG	Astrocytoma IDH-mutant CNS WHO Grade 2
NYU	NIO_NYU_381	5	no_lymphoma	1	0.29322132	0.7067787	1	True	Metastasis	Adenocarcinoma lung
NYU	NIO_NYU_388a	8	no_lymphoma	1	0.43220818	0.5677918	1	True	HGG	Glioblastoma, IDH-wildtype, CNS WHO grade 4
NYU	NIO_NYU_39	1	lymphoma	0	0.70616364	0.29383639	0	True	Lymphoma	Diffuse Large B-Cell Lymphoma
NYU	NIO_NYU_39	2	lymphoma	0	0.7358041	0.26419595	0	True	Lymphoma	Diffuse Large B-Cell Lymphoma
NYU	NIO_NYU_39	3	lymphoma	0	0.671324	0.32867596	0	True	Lymphoma	Diffuse Large B-Cell Lymphoma
NYU	NIO_NYU_41	10	no_lymphoma	1	0.61258596	0.387414	0	False	Metastasis	Adenocarcinoma lung
NYU	NIO_NYU_45	12	no_lymphoma	1	0.024056278	0.97594374	1	True	Diffuse LGG	Astrocytoma IDH-mutant CNS WHO Grade 2
NYU	NIO_NYU_46	2	no_lymphoma	1	0.18404092	0.8159591	1	True	HGG	Glioblastoma IDH-wildtype CNS WHO Grade 4
NYU	NIO_NYU_468	4	no_lymphoma	1	0.019530507	0.9804695	1	True	Pilocytic astrocytoma	Pilocytic astrocytoma CNS WHO Grade 1
NYU	NIO_NYU_490	2	no_lymphoma	1	0.020193022	0.97980696	1	True	Neuroepithelial tumor	Low grade neuroepithelial tumor
NYU	NIO_NYU_51	4	lymphoma	0	0.899206	0.10079404	0	True	Lymphoma	Diffuse Large B-Cell Lymphoma
NYU	NIO_NYU_511	20	no_lymphoma	1	0.004120817	0.9958792	1	True	Diffuse LGG	Astrocytoma IDH-mutant CNS WHO Grade 2
NYU	NIO_NYU_515	4	no_lymphoma	1	0.039948475	0.9600515	1	True	Diffuse LGG	Astrocytoma IDH-mutant CNS WHO Grade 4
NYU	NIO_NYU_515	3	no_lymphoma	1	0.09752082	0.9024792	1	True	Diffuse LGG	Astrocytoma IDH-mutant CNS WHO Grade 4
NYU	NIO_NYU_550	1	no_lymphoma	1	0.0748862	0.92511386	1	True	Diffuse LGG	Subependymal giant cell astrocytoma CNS WHO Grade 1
NYU	NIO_NYU_56	1	no_lymphoma	1	0.055449564	0.94455045	1	True	Ganglioglioma	Ganglioglioma CNS WHO Grade 1
NYU	NIO_NYU_563	1	no_lymphoma	1	0.39954665	0.6004533	1	True	Metastasis	Adenocarcinoma lung
NYU	NIO_NYU_572	3	lymphoma	0	0.6539479	0.34605214	0	True	Lymphoma	Diffuse Large B-Cell Lymphoma
NYU	NIO_NYU_584	1	no_lymphoma	1	0.21214539	0.7878547	1	True	Metastasis	Adenocarcinoma lung
NYU	NIO_NYU_6	5	no_lymphoma	1	0.008420511	0.99157953	1	True	Diffuse LGG	Astrocytoma IDH-mutant CNS WHO Grade 2
NYU	NIO_NYU_607	7	no_lymphoma	1	0.003930274	0.9960698	1	True	Diffuse LGG	Astrocytoma IDH-mutant CNS WHO Grade 3
NYU	NIO_NYU_610	8	no_lymphoma	1	0.33232993	0.6676701	1	True	HGG	Glioblastoma IDH-wildtype CNS WHO Grade 4
NYU	NIO_NYU_624	6	no_lymphoma	1	0.28539476	0.7146053	1	True	HGG	Diffuse midline glioma H3 K27M mutant CNS WHO Grade 4
NYU	NIO_NYU_644	8	lymphoma	0	0.61704874	0.38295123	0	True	Lymphoma	Diffuse Large B-Cell Lymphoma
NYU	NIO_NYU_644	4	lymphoma	0	0.7048478	0.29515222	0	True	Lymphoma	Diffuse Large B-Cell Lymphoma
NYU	NIO_NYU_644	5	lymphoma	0	0.62799567	0.3720043	0	True	Lymphoma	Diffuse Large B-Cell Lymphoma
NYU	NIO_NYU_644	6	lymphoma	0	0.55588204	0.44411796	0	True	Lymphoma	Diffuse Large B-Cell Lymphoma
NYU	NIO_NYU_644	7	lymphoma	0	0.63407546	0.36592457	0	True	Lymphoma	Diffuse Large B-Cell Lymphoma
NYU	NIO_NYU_644	3	lymphoma	0	0.6669013	0.33309868	0	True	Lymphoma	Diffuse Large B-Cell Lymphoma
NYU	NIO_NYU_649	1	lymphoma	0	0.8779173	0.12208269	0	True	Lymphoma	Diffuse Large B-Cell Lymphoma
NYU	NIO_NYU_649	4	lymphoma	0	0.88243806	0.117561944	0	True	Lymphoma	Diffuse Large B-Cell Lymphoma
NYU	NIO_NYU_689	24	no_lymphoma	1	0.053300712	0.94669926	1	True	Diffuse LGG	Oligodendroglioma IDH-mutant 1p/19q-codel CNS WHO Grade 3
NYU	NIO_NYU_70	9	no_lymphoma	1	0.021537315	0.9784627	1	True	Diffuse LGG	Oligodendroglioma IDH-mutant 1p/19q-codel CNS WHO Grade 2
NYU	NIO_NYU_701	16	no_lymphoma	1	0.26834983	0.7316502	1	True	Diffuse LGG	Astrocytoma IDH-mutant CNS WHO Grade 3
NYU	NIO_NYU_710	12	no_lymphoma	1	0.022033785	0.9779662	1	True	Diffuse LGG	Astrocytoma IDH-mutant CNS WHO Grade 4
NYU	NIO_NYU_719	3	no_lymphoma	1	0.074691564	0.92530847	1	True	HGG	Glioblastoma IDH-wildtype CNS WHO Grade 4
NYU	NIO_NYU_72	23	no_lymphoma	1	0.076554865	0.92344517	1	True	Neuroepithelial tumor	High grade neuroepithelial tumor
NYU	NIO_NYU_721	9	no_lymphoma	1	0.03345475	0.9665452	1	True	Diffuse LGG	Astrocytoma IDH-mutant CNS WHO Grade 2
NYU	NIO_NYU_737	1	no_lymphoma	1	0.1131244	0.88687557	1	True	Diffuse LGG	Astrocytoma IDH-mutant CNS WHO Grade 2
NYU	NIO_NYU_768	20	no_lymphoma	1	0.012866066	0.9871339	1	True	HGG	Glioblastoma IDH-wildtype CNS WHO Grade 4
NYU	NIO_NYU_846	1	lymphoma	0	0.86421096	0.135789	0	True	Lymphoma	Diffuse Large B-Cell Lymphoma
NYU	NIO_NYU_847	3	lymphoma	0	0.86180484	0.13819517	0	True	Lymphoma	Diffuse Large B-Cell Lymphoma
NYU	NIO_NYU_85	9	no_lymphoma	1	0.13683625	0.86316377	1	True	Metastasis	Adenocarcinoma lung
NYU	NIO_NYU_867	1	no_lymphoma	1	0.009328027	0.990672	1	True	Diffuse LGG	Astrocytoma IDH-mutant CNS WHO Grade 2
NYU	NIO_NYU_87	5	no_lymphoma	1	0.09527719	0.9047228	1	True	Metastasis	Squamous cell carcinoma
NYU	NIO_NYU_884	3	no_lymphoma	1	0.007754867	0.99224514	1	True	Diffuse LGG	Oligodendroglioma IDH-mutant 1p/19q-codel CNS WHO Grade 2
NYU	NIO_NYU_928	1	no_lymphoma	1	0.11107885	0.8889212	1	True	Diffuse LGG	Astrocytoma IDH-mutant CNS WHO Grade 4
NYU	NIO_NYU_933	12	no_lymphoma	1	0.026377972	0.973622	1	True	HGG	Glioblastoma IDH-wildtype CNS WHO Grade 4
NYU	NIO_NYU_94	3	lymphoma	0	0.83092797	0.16907202	0	True	Lymphoma	Diffuse Large B-Cell Lymphoma
NYU	NIO_NYU_94	1	lymphoma	0	0.8411452	0.1588548	0	True	Lymphoma	Diffuse Large B-Cell Lymphoma
UKK	NIO_UKK_128	1	no_lymphoma	1	0.14339328	0.8566067	1	True	Neurocytoma	Central Neurocytoma
UKK	NIO_UKK_13	2	lymphoma	0	0.8474936	0.15250638	0	True	Lymphoma	Diffuse Large B-Cell Lymphoma
UKK	NIO_UKK_156	1	no_lymphoma	1	0.28174224	0.7182578	1	True	Metastasis	Melanoma
UKK	NIO_UKK_187	1	no_lymphoma	1	0.21102251	0.78897744	1	True	HGG	Glioblastoma IDH-wildtype CNS WHO Grade 4
UKK	NIO_UKK_201	1	no_lymphoma	1	0.18942492	0.81057507	1	True	Ganglioglioma	Ganglioglioma CNS WHO Grade 1
UKK	NIO_UKK_233	2	no_lymphoma	1	0.40664202	0.5933579	1	True	Radiogenic necrosis	Radiogenic necrosis
UKK	NIO_UKK_27	11	no_lymphoma	1	0.05189362	0.9481064	1	True	Metastasis	Squamous cell carcinoma
UKK	NIO_UKK_272	3	no_lymphoma	1	0.08996572	0.91003424	1	True	Neurocytoma	Central Neurocytoma
UKK	NIO_UKK_289	2	no_lymphoma	1	0.23601279	0.76398724	1	True	HGG	Glioblastoma IDH-wildtype CNS WHO Grade 4
UKK	NIO_UKK_300	1	no_lymphoma	1	0.18362221	0.8163778	1	True	Metastasis	Squamous cell carcinoma
UKK	NIO_UKK_341	1	no_lymphoma	1	0.0797299	0.92027014	1	True	HGG	Glioblastoma, IDH-wildtype, CNS WHO grade 4
UKK	NIO_UKK_348	1	no_lymphoma	1	0.1653147	0.8346853	1	True	Metastasis	Neuroendocrine Carcinoma
UKK	NIO_UKK_349	1	no_lymphoma	1	0.561806	0.43819395	0	False	HGG	Glioblastoma, IDH-wildtype, CNS WHO grade 4
UKK	NIO_UKK_361	2	no_lymphoma	1	0.00975155	0.99024844	1	True	HGG	Astrocytic Glioma NOS, IDH1-wildtype
UKK	NIO_UKK_368	1	lymphoma	0	0.91439766	0.08560235	0	True	Lymphoma	Diffuse Large B-Cell Lymphoma
UKK	NIO_UKK_381	1	no_lymphoma	1	0.16762589	0.8323741	1	True	Metastasis	Adenocarcinoma lung
UKK	NIO_UKK_383	1	no_lymphoma	1	0.20479217	0.7952078	1	True	Metastasis	Adenocarcinoma lung
UKK	NIO_UKK_391	3	lymphoma	0	0.7623576	0.23764235	0	True	Lymphoma	Diffuse Large B-Cell Lymphoma
UKK	NIO_UKK_391	1	lymphoma	0	0.8861863	0.11381369	0	True	Lymphoma	Diffuse Large B-Cell Lymphoma
UKK	NIO_UKK_40	1	lymphoma	0	0.63426137	0.3657387	0	True	Lymphoma	Diffuse Large B-Cell Lymphoma
UKK	NIO_UKK_462	1	no_lymphoma	1	0.01389656	0.9861034	1	True	Pilocytic astrocytoma	Pilocytic astrocytoma
UKK	NIO_UKK_509	1	no_lymphoma	1	0.10421562	0.8957844	1	True	HGG	Glioblastoma IDH-wildtype CNS WHO Grade 4
UKK	NIO_UKK_51	11	no_lymphoma	1	0.22606936	0.7739306	1	True	HGG	Glioblastoma, IDH-wildtype, CNS WHO grade 4
UKK	NIO_UKK_52	8	no_lymphoma	1	0.35482642	0.6451736	1	True	HGG	Glioblastoma, IDH-wildtype, CNS WHO grade 4
UKK	NIO_UKK_525	1	no_lymphoma	1	0.16679846	0.8332015	1	True	HGG	Glioblastoma IDH-wildtype CNS WHO Grade 4
UKK	NIO_UKK_529	1	no_lymphoma	1	0.24920651	0.75079346	1	True	HGG	Glioblastoma IDH-wildtype CNS WHO Grade 4
UKK	NIO_UKK_53	11	no_lymphoma	1	0.08578926	0.91421074	1	True	HGG	Glioblastoma, IDH-wildtype, CNS WHO grade 4
UKK	NIO_UKK_54	1	no_lymphoma	1	0.34798035	0.6520197	1	True	Metastasis	Squamous cell carcinoma
UKK	NIO_UKK_540	1	no_lymphoma	1	0.4399254	0.56007457	1	True	HGG	Glioblastoma IDH-wildtype CNS WHO Grade 4
UKK	NIO_UKK_558	2	no_lymphoma	1	0.3670887	0.63291126	1	True	HGG	Glioblastoma IDH-wildtype CNS WHO Grade 4
UKK	NIO_UKK_572	3	lymphoma	0	0.55205727	0.44794273	0	True	Lymphoma	Diffuse Large B-Cell Lymphoma
UKK	NIO_UKK_572	1	lymphoma	0	0.7648818	0.23511826	0	True	Lymphoma	Diffuse Large B-Cell Lymphoma
UKK	NIO_UKK_581	1	no_lymphoma	1	0.5587195	0.44128048	0	False	HGG	Glioblastoma, IDH-wildtype, CNS WHO grade 4
UKK	NIO_UKK_592	14	no_lymphoma	1	0.012084116	0.9879159	1	True	HGG	Glioblastoma IDH-wildtype CNS WHO Grade 4
UKK	NIO_UKK_61	1	no_lymphoma	1	0.19505917	0.8049409	1	True	HGG	Glioblastoma IDH-wildtype CNS WHO Grade 4
UKK	NIO_UKK_616	2	no_lymphoma	1	0.0682914	0.9317086	1	True	HGG	Glioblastoma, IDH-wildtype, CNS WHO grade 4
UKK	NIO_UKK_62	2	no_lymphoma	1	0.17582984	0.8241701	1	True	HGG	Glioblastoma, IDH-wildtype, CNS WHO grade 4
UKK	NIO_UKK_648	1	no_lymphoma	1	0.031948417	0.9680516	1	True	HGG	Glioblastoma IDH-wildtype CNS WHO Grade 4
UKK	NIO_UKK_655	1	no_lymphoma	1	0.16420858	0.8357914	1	True	HGG	Glioblastoma IDH-wildtype CNS WHO Grade 4
UKK	NIO_UKK_66	1	lymphoma	0	0.6881154	0.31188464	0	True	Lymphoma	Diffuse Large B-Cell Lymphoma
UKK	NIO_UKK_66	5	lymphoma	0	0.6154323	0.38456765	0	True	Lymphoma	Diffuse Large B-Cell Lymphoma
UKK	NIO_UKK_66	3	lymphoma	0	0.6640706	0.33592942	0	True	Lymphoma	Diffuse Large B-Cell Lymphoma
UKK	NIO_UKK_68	13	no_lymphoma	1	0.22851215	0.77148783	1	True	HGG	Glioblastoma, IDH-wildtype, CNS WHO grade 4
UKK	NIO_UKK_683	1	no_lymphoma	1	0.08423959	0.9157604	1	True	HGG	Glioblastoma IDH-wildtype CNS WHO Grade 4
UKK	NIO_UKK_684	1	no_lymphoma	1	0.10128772	0.8987123	1	True	HGG	Glioblastoma IDH-wildtype CNS WHO Grade 4
UKK	NIO_UKK_689	1	no_lymphoma	1	0.10728989	0.8927101	1	True	HGG	Glioblastoma IDH-wildtype CNS WHO Grade 4
UKK	NIO_UKK_692	1	no_lymphoma	1	0.051108424	0.9488916	1	True	HGG	Glioblastoma IDH-wildtype CNS WHO Grade 4
UKK	NIO_UKK_71	5	no_lymphoma	1	0.28767014	0.71232986	1	True	Metastasis	Neuroendocrine Carcinoma
UKK	NIO_UKK_72	11	no_lymphoma	1	0.19694215	0.80305785	1	True	HGG	Glioblastoma, IDH-wildtype, CNS WHO grade 4
UKK	NIO_UKK_725	2	no_lymphoma	1	0.14328203	0.85671794	1	True	HGG	Glioblastoma IDH-wildtype CNS WHO Grade 4
UKK	NIO_UKK_729	1	no_lymphoma	1	0.25025523	0.7497448	1	True	HGG	Glioblastoma IDH-wildtype CNS WHO Grade 4
UKK	NIO_UKK_733	1	lymphoma	0	0.6615806	0.33841935	0	True	Lymphoma	Diffuse Large B-Cell Lymphoma
UKK	NIO_UKK_74	3	no_lymphoma	1	0.17783636	0.82216364	1	True	HGG	Glioblastoma IDH-wildtype CNS WHO Grade 4
UKK	NIO_UKK_742	1	lymphoma	0	0.9367129	0.0632871	0	True	Lymphoma	Diffuse Large B-Cell Lymphoma
UKK	NIO_UKK_746	1	no_lymphoma	1	0.12235571	0.8776443	1	True	HGG	Glioblastoma IDH-wildtype CNS WHO Grade 4
UKK	NIO_UKK_756	1	no_lymphoma	1	0.10674128	0.89325875	1	True	HGG	Glioblastoma IDH-wildtype CNS WHO Grade 4
UKK	NIO_UKK_762	2	no_lymphoma	1	0.2815322	0.71846783	1	True	HGG	Glioblastoma IDH-wildtype CNS WHO Grade 4
UKK	NIO_UKK_786	2	lymphoma	0	0.72431505	0.27568498	0	True	Lymphoma	Diffuse Large B-Cell Lymphoma
UKK	NIO_UKK_786	1	lymphoma	0	0.7190725	0.28092748	0	True	Lymphoma	Diffuse Large B-Cell Lymphoma
UKK	NIO_UKK_790	1	no_lymphoma	1	0.55236757	0.44763243	0	False	HGG	Glioblastoma IDH-wildtype CNS WHO Grade 4
UKK	NIO_UKK_791	3	no_lymphoma	1	0.0889098	0.91109025	1	True	HGG	Glioblastoma IDH-wildtype CNS WHO Grade 4
UKK	NIO_UKK_830	1	no_lymphoma	1	0.2423135	0.7576865	1	True	HGG	Glioblastoma IDH-wildtype CNS WHO Grade 4
UKK	NIO_UKK_851	2	no_lymphoma	1	0.15783268	0.8421673	1	True	HGG	Glioblastoma IDH-wildtype CNS WHO Grade 4
UKK	NIO_UKK_86	9	no_lymphoma	1	0.14340404	0.856596	1	True	HGG	Glioblastoma, IDH-wildtype, CNS WHO grade 4
UKK	NIO_UKK_86	13	no_lymphoma	1	0.16691011	0.8330899	1	True	HGG	Glioblastoma, IDH-wildtype, CNS WHO grade 4
UKK	NIO_UKK_860	2	no_lymphoma	1	0.014861748	0.9851383	1	True	HGG	Glioblastoma IDH-wildtype CNS WHO Grade 4
UKK	NIO_UKK_871	1	no_lymphoma	1	0.37853125	0.6214688	1	True	HGG	Glioblastoma IDH-wildtype CNS WHO Grade 4
UKK	NIO_UKK_878	2	no_lymphoma	1	0.18900423	0.81099576	1	True	HGG	Glioblastoma IDH-wildtype CNS WHO Grade 4
UKK	NIO_UKK_92	11	no_lymphoma	1	0.21924044	0.7807596	1	True	HGG	Glioblastoma, IDH-wildtype, CNS WHO grade 4
UKK	NIO_UKK_98	1	no_lymphoma	1	0.2870814	0.7129186	1	True	Plasmocytoma	Plasmocytoma
UM	NIO_UM_016	9	no_lymphoma	1	0.051720593	0.9482794	1	True	HGG	Glioblastoma, IDH-wildtype, CNS WHO grade 4
UM	NIO_UM_033	8	lymphoma	0	0.9662673	0.033732694	0	True	Lymphoma	Diffuse Large B-Cell Lymphoma
UM	NIO_UM_033	7	lymphoma	0	0.89314574	0.10685425	0	True	Lymphoma	Diffuse Large B-Cell Lymphoma
UM	NIO_UM_033	6	lymphoma	0	0.84639364	0.15360641	0	True	Lymphoma	Diffuse Large B-Cell Lymphoma
UM	NIO_UM_033	4	lymphoma	0	0.89246583	0.10753417	0	True	Lymphoma	Diffuse Large B-Cell Lymphoma
UM	NIO_UM_033	3	lymphoma	0	0.91714025	0.08285977	0	True	Lymphoma	Diffuse Large B-Cell Lymphoma
UM	NIO_UM_033	18	lymphoma	0	0.93084955	0.06915048	0	True	Lymphoma	Diffuse Large B-Cell Lymphoma
UM	NIO_UM_033	17	lymphoma	0	0.9228595	0.07714049	0	True	Lymphoma	Diffuse Large B-Cell Lymphoma
UM	NIO_UM_033	16	lymphoma	0	0.93926185	0.060738135	0	True	Lymphoma	Diffuse Large B-Cell Lymphoma
UM	NIO_UM_033	14	lymphoma	0	0.9446721	0.0553279	0	True	Lymphoma	Diffuse Large B-Cell Lymphoma
UM	NIO_UM_033	13	lymphoma	0	0.9370105	0.06298952	0	True	Lymphoma	Diffuse Large B-Cell Lymphoma
UM	NIO_UM_033	12	lymphoma	0	0.92618674	0.07381325	0	True	Lymphoma	Diffuse Large B-Cell Lymphoma
UM	NIO_UM_033	11	lymphoma	0	0.9317856	0.06821447	0	True	Lymphoma	Diffuse Large B-Cell Lymphoma
UM	NIO_UM_033	10	lymphoma	0	0.9232875	0.07671246	0	True	Lymphoma	Diffuse Large B-Cell Lymphoma
UM	NIO_UM_033	1	lymphoma	0	0.8976026	0.10239741	0	True	Lymphoma	Diffuse Large B-Cell Lymphoma
UM	NIO_UM_033	9	lymphoma	0	0.9229744	0.07702559	0	True	Lymphoma	Diffuse Large B-Cell Lymphoma
UM	NIO_UM_033	2	lymphoma	0	0.9028244	0.09717558	0	True	Lymphoma	Diffuse Large B-Cell Lymphoma
UM	NIO_UM_088	3	lymphoma	0	0.6577938	0.34220618	0	True	Lymphoma	Diffuse Large B-Cell Lymphoma
UM	NIO_UM_088	4	lymphoma	0	0.07275246	0.9272476	1	False	Lymphoma	Diffuse Large B-Cell Lymphoma
UM	NIO_UM_1209	1	no_lymphoma	1	0.3068092	0.6931908	1	True	HGG	Glioblastoma, IDH-wildtype, CNS WHO grade 4
UM	NIO_UM_1256	1	no_lymphoma	1	0.6651953	0.3348047	0	False	HGG	Diffuse hemispheric glioma, H3G34-mutant, WHO 4
UM	NIO_UM_127	17	lymphoma	0	0.85691833	0.14308165	0	True	Lymphoma	Diffuse Large B-Cell Lymphoma
UM	NIO_UM_127	18	lymphoma	0	0.69134724	0.3086528	0	True	Lymphoma	Diffuse Large B-Cell Lymphoma
UM	NIO_UM_127	19	lymphoma	0	0.6464576	0.3535424	0	True	Lymphoma	Diffuse Large B-Cell Lymphoma
UM	NIO_UM_127	20	lymphoma	0	0.7850215	0.21497849	0	True	Lymphoma	Diffuse Large B-Cell Lymphoma
UM	NIO_UM_127	21	lymphoma	0	0.8057457	0.19425425	0	True	Lymphoma	Diffuse Large B-Cell Lymphoma
UM	NIO_UM_127	22	lymphoma	0	0.9024531	0.097546905	0	True	Lymphoma	Diffuse Large B-Cell Lymphoma
UM	NIO_UM_127	23	lymphoma	0	0.78327936	0.21672066	0	True	Lymphoma	Diffuse Large B-Cell Lymphoma
UM	NIO_UM_127	24	lymphoma	0	0.75999874	0.24000129	0	True	Lymphoma	Diffuse Large B-Cell Lymphoma
UM	NIO_UM_127	26	lymphoma	0	0.7467357	0.25326428	0	True	Lymphoma	Diffuse Large B-Cell Lymphoma
UM	NIO_UM_127	27	lymphoma	0	0.773756	0.22624399	0	True	Lymphoma	Diffuse Large B-Cell Lymphoma
UM	NIO_UM_127	28	lymphoma	0	0.5454063	0.4545937	0	True	Lymphoma	Diffuse Large B-Cell Lymphoma
UM	NIO_UM_127	25	lymphoma	0	0.7375883	0.26241165	0	True	Lymphoma	Diffuse Large B-Cell Lymphoma
UM	NIO_UM_1391	1	no_lymphoma	1	0.16581987	0.8341801	1	True	HGG	Glioblastoma IDH-wildtype CNS WHO Grade 4
UM	NIO_UM_147	6	no_lymphoma	1	0.17288828	0.8271117	1	True	HGG	Glioblastoma IDH-wildtype CNS WHO Grade 4
UM	NIO_UM_156	2	no_lymphoma	1	0.09028607	0.909714	1	True	HGG	Glioblastoma, IDH-wildtype, CNS WHO grade 4
UM	NIO_UM_1577	2	no_lymphoma	1	0.101308316	0.8986917	1	True	HGG	Glioblastoma IDH-wildtype CNS WHO Grade 4
UM	NIO_UM_1646	1	no_lymphoma	1	0.04669201	0.953308	1	True	HGG	Glioblastoma IDH-wildtype CNS WHO Grade 4
UM	NIO_UM_1667	2	no_lymphoma	1	0.46587288	0.5341271	1	True	HGG	Glioblastoma IDH-wildtype CNS WHO Grade 4
UM	NIO_UM_1677	2	no_lymphoma	1	0.022053376	0.9779466	1	True	HGG	Glioblastoma IDH-wildtype CNS WHO Grade 4
UM	NIO_UM_1690	3	no_lymphoma	1	0.15221116	0.8477888	1	True	HGG	Glioblastoma IDH-wildtype CNS WHO Grade 4
UM	NIO_UM_1744	2	no_lymphoma	1	0.04345323	0.9565467	1	True	HGG	Glioblastoma IDH-wildtype CNS WHO Grade 4
UM	NIO_UM_1759	1	no_lymphoma	1	0.16748434	0.83251566	1	True	HGG	Glioblastoma IDH-wildtype CNS WHO Grade 4
UM	NIO_UM_1781	2	no_lymphoma	1	0.2191328	0.78086716	1	True	HGG	Glioblastoma IDH-wildtype CNS WHO Grade 4
UM	NIO_UM_186	1	no_lymphoma	1	0.102156736	0.89784324	1	True	HGG	Glioblastoma IDH-wildtype CNS WHO Grade 4
UM	NIO_UM_192	11	no_lymphoma	1	0.18490471	0.8150953	1	True	HGG	Glioblastoma IDH-wildtype CNS WHO Grade 4
UM	NIO_UM_678	2	no_lymphoma	1	0.20289952	0.7971005	1	True	HGG	Glioblastoma, IDH-wildtype, CNS WHO grade 4
