## Supplemental Table S4 - Training Cohort for "Fast intraoperative detection of primary CNS lymphoma and differentiation from common CNS tumors using stimulated Raman histology and deep learning"

### Sheet: Supplemental_Table_S4_trainset
institution	patient	mosaic	label_string	diagnosis	full_diagnosis	procedure	recurrence	sex	race
MUV	NIO_MUV_259	1	lymphoma	Lymphoma	Diffuse Large B-Cell Lymphoma	Stereotactic biopsy	First diagnosis	Female	White
MUV	NIO_MUV_262	1	lymphoma	Lymphoma	Diffuse Large B-Cell Lymphoma	Open biopsy	First diagnosis	Male	White
MUV	NIO_MUV_280	1	lymphoma	Lymphoma	Diffuse Large B-Cell Lymphoma	Stereotactic biopsy	First diagnosis	Male	White
MUV	NIO_MUV_302	1	lymphoma	Lymphoma	Diffuse Large B-Cell Lymphoma	Stereotactic biopsy	First diagnosis	Male	White
MUV	NIO_MUV_319	1	lymphoma	Lymphoma	Diffuse Large B-Cell Lymphoma	Stereotactic biopsy	First diagnosis	Male	White
MUV	NIO_MUV_346	1	lymphoma	Lymphoma	Diffuse Large B-Cell Lymphoma	Stereotactic biopsy	First diagnosis	Male	White
MUV	NIO_MUV_360	2	lymphoma	Lymphoma	Diffuse Large B-Cell Lymphoma	Stereotactic biopsy	First diagnosis	Male	White
MUV	NIO_MUV_422	1	lymphoma	Lymphoma	Diffuse Large B-Cell Lymphoma	Surgical resection	First diagnosis	Male	White
MUV	NIO_MUV_422	2	lymphoma	Lymphoma	Diffuse Large B-Cell Lymphoma	Surgical resection	First diagnosis	Male	White
MUV	NIO_MUV_71	1	lymphoma	Lymphoma	Diffuse Large B-Cell Lymphoma	Stereotactic biopsy	First diagnosis	Female	White
MUV	NIO_MUV_346a	1	lymphoma	Lymphoma	Diffuse Large B-Cell Lymphoma	Stereotactic biopsy	First diagnosis	Male	White
MUV	NIO_MUV_346a	3	lymphoma	Lymphoma	Diffuse Large B-Cell Lymphoma	Stereotactic biopsy	First diagnosis	Male	White
NYU	NIO_NYU_353a	1	lymphoma	Lymphoma	Diffuse Large B-Cell Lymphoma	Stereotactic biopsy	First diagnosis	Male	White
UM	INV_UM_075	1	lymphoma	Lymphoma	Diffuse Large B-Cell Lymphoma	Stereotactic biopsy	First diagnosis	Male	unknown
UM	INV_UM_075	2	lymphoma	Lymphoma	Diffuse Large B-Cell Lymphoma	Stereotactic biopsy	First diagnosis	Male	unknown
UM	INV_UM_075	3	lymphoma	Lymphoma	Diffuse Large B-Cell Lymphoma	Stereotactic biopsy	First diagnosis	Male	unknown
UM	INV_UM_098	1	lymphoma	Lymphoma	Diffuse Large B-Cell Lymphoma	Stereotactic biopsy	First diagnosis	Male	unknown
UM	INV_UM_098	2	lymphoma	Lymphoma	Diffuse Large B-Cell Lymphoma	Stereotactic biopsy	First diagnosis	Male	unknown
UM	INV_UM_098	2b	lymphoma	Lymphoma	Diffuse Large B-Cell Lymphoma	Stereotactic biopsy	First diagnosis	Male	unknown
UM	INV_UM_204	1	lymphoma	Lymphoma	Diffuse Large B-Cell Lymphoma	Stereotactic biopsy	First diagnosis	Male	unknown
UM	INV_UM_204	1b	lymphoma	Lymphoma	Diffuse Large B-Cell Lymphoma	Stereotactic biopsy	First diagnosis	Male	unknown
UM	INV_UM_299	1	lymphoma	Lymphoma	Diffuse Large B-Cell Lymphoma	Stereotactic biopsy	First diagnosis	Male	unknown
UM	INV_UM_299	2	lymphoma	Lymphoma	Diffuse Large B-Cell Lymphoma	Stereotactic biopsy	First diagnosis	Male	unknown
NYU	NIO_NYU_15	8	lymphoma	Lymphoma	Diffuse Large B-Cell Lymphoma	Stereotactic biopsy	First diagnosis	Male	White
NYU	NIO_NYU_15	9	lymphoma	Lymphoma	Diffuse Large B-Cell Lymphoma	Stereotactic biopsy	First diagnosis	Male	White
NYU	NIO_NYU_15	21	lymphoma	Lymphoma	Diffuse Large B-Cell Lymphoma	Stereotactic biopsy	First diagnosis	Male	White
NYU	NIO_NYU_15	18	lymphoma	Lymphoma	Diffuse Large B-Cell Lymphoma	Stereotactic biopsy	First diagnosis	Male	White
NYU	NIO_NYU_160	4	lymphoma	Lymphoma	Diffuse Large B-Cell Lymphoma	Stereotactic biopsy	First diagnosis	Male	White
NYU	NIO_NYU_160	1	lymphoma	Lymphoma	Diffuse Large B-Cell Lymphoma	Stereotactic biopsy	First diagnosis	Male	White
NYU	NIO_NYU_160	2	lymphoma	Lymphoma	Diffuse Large B-Cell Lymphoma	Stereotactic biopsy	First diagnosis	Male	White
NYU	NIO_NYU_160	3	lymphoma	Lymphoma	Diffuse Large B-Cell Lymphoma	Stereotactic biopsy	First diagnosis	Male	White
NYU	NIO_NYU_17	4	lymphoma	Lymphoma	Diffuse Large B-Cell Lymphoma	Stereotactic biopsy	First diagnosis	Female	Asian
NYU	NIO_NYU_17	2	lymphoma	Lymphoma	Diffuse Large B-Cell Lymphoma	Stereotactic biopsy	First diagnosis	Female	Asian
NYU	NIO_NYU_17	3	lymphoma	Lymphoma	Diffuse Large B-Cell Lymphoma	Stereotactic biopsy	First diagnosis	Female	Asian
NYU	NIO_NYU_203	4	lymphoma	Lymphoma	Diffuse Large B-Cell Lymphoma	Surgical resection	First diagnosis	Female	White
NYU	NIO_NYU_203	1	lymphoma	Lymphoma	Diffuse Large B-Cell Lymphoma	Surgical resection	First diagnosis	Female	White
NYU	NIO_NYU_203	2	lymphoma	Lymphoma	Diffuse Large B-Cell Lymphoma	Surgical resection	First diagnosis	Female	White
NYU	NIO_NYU_265	4	lymphoma	Lymphoma	Diffuse Large B-Cell Lymphoma	Stereotactic biopsy	First diagnosis	Male	Asian
NYU	NIO_NYU_265	1	lymphoma	Lymphoma	Diffuse Large B-Cell Lymphoma	Stereotactic biopsy	First diagnosis	Male	Asian
NYU	NIO_NYU_265	2	lymphoma	Lymphoma	Diffuse Large B-Cell Lymphoma	Stereotactic biopsy	First diagnosis	Male	Asian
NYU	NIO_NYU_265	3	lymphoma	Lymphoma	Diffuse Large B-Cell Lymphoma	Stereotactic biopsy	First diagnosis	Male	Asian
NYU	NIO_NYU_28	4	lymphoma	Lymphoma	Diffuse Large B-Cell Lymphoma	Open biopsy	First diagnosis	Male	White
NYU	NIO_NYU_28	6	lymphoma	Lymphoma	Diffuse Large B-Cell Lymphoma	Open biopsy	First diagnosis	Male	White
NYU	NIO_NYU_28	7	lymphoma	Lymphoma	Diffuse Large B-Cell Lymphoma	Open biopsy	First diagnosis	Male	White
NYU	NIO_NYU_320	4	lymphoma	Lymphoma	Diffuse Large B-Cell Lymphoma	Stereotactic biopsy	First diagnosis	Female	White
NYU	NIO_NYU_320	2	lymphoma	Lymphoma	Diffuse Large B-Cell Lymphoma	Stereotactic biopsy	First diagnosis	Female	White
NYU	NIO_NYU_320	3	lymphoma	Lymphoma	Diffuse Large B-Cell Lymphoma	Stereotactic biopsy	First diagnosis	Female	White
NYU	NIO_NYU_353b	4	lymphoma	Lymphoma	Diffuse Large B-Cell Lymphoma	Stereotactic biopsy	First diagnosis	Male	White
NYU	NIO_NYU_353b	5	lymphoma	Lymphoma	Diffuse Large B-Cell Lymphoma	Stereotactic biopsy	First diagnosis	Male	White
NYU	NIO_NYU_353b	6	lymphoma	Lymphoma	Diffuse Large B-Cell Lymphoma	Stereotactic biopsy	First diagnosis	Male	White
NYU	NIO_NYU_353b	7	lymphoma	Lymphoma	Diffuse Large B-Cell Lymphoma	Stereotactic biopsy	First diagnosis	Male	White
NYU	NIO_NYU_353b	1	lymphoma	Lymphoma	Diffuse Large B-Cell Lymphoma	Stereotactic biopsy	First diagnosis	Male	White
NYU	NIO_NYU_353b	2	lymphoma	Lymphoma	Diffuse Large B-Cell Lymphoma	Stereotactic biopsy	First diagnosis	Male	White
NYU	NIO_NYU_353b	3	lymphoma	Lymphoma	Diffuse Large B-Cell Lymphoma	Stereotactic biopsy	First diagnosis	Male	White
NYU	NIO_NYU_390	1	lymphoma	Lymphoma	Diffuse Large B-Cell Lymphoma	Stereotactic biopsy	First diagnosis	Male	Asian
NYU	NIO_NYU_390	2	lymphoma	Lymphoma	Diffuse Large B-Cell Lymphoma	Stereotactic biopsy	First diagnosis	Male	Asian
NYU	NIO_NYU_390	3	lymphoma	Lymphoma	Diffuse Large B-Cell Lymphoma	Stereotactic biopsy	First diagnosis	Male	Asian
NYU	NIO_NYU_629	1	lymphoma	Lymphoma	Diffuse Large B-Cell Lymphoma	Stereotactic biopsy	First diagnosis	Male	White
NYU	NIO_NYU_629	2	lymphoma	Lymphoma	Diffuse Large B-Cell Lymphoma	Stereotactic biopsy	First diagnosis	Male	White
NYU	NIO_NYU_629	3	lymphoma	Lymphoma	Diffuse Large B-Cell Lymphoma	Stereotactic biopsy	First diagnosis	Male	White
NYU	NIO_NYU_692	5	lymphoma	Lymphoma	Diffuse Large B-Cell Lymphoma	Surgical resection	First diagnosis	Male	White
NYU	NIO_NYU_692	6	lymphoma	Lymphoma	Diffuse Large B-Cell Lymphoma	Surgical resection	First diagnosis	Male	White
NYU	NIO_NYU_692	1	lymphoma	Lymphoma	Diffuse Large B-Cell Lymphoma	Surgical resection	First diagnosis	Male	White
NYU	NIO_NYU_692	2	lymphoma	Lymphoma	Diffuse Large B-Cell Lymphoma	Surgical resection	First diagnosis	Male	White
NYU	NIO_NYU_692	3	lymphoma	Lymphoma	Diffuse Large B-Cell Lymphoma	Surgical resection	First diagnosis	Male	White
NYU	NIO_NYU_755	8	lymphoma	Lymphoma	Diffuse Large B-Cell Lymphoma	Stereotactic biopsy	First diagnosis	Male	White
NYU	NIO_NYU_755	9	lymphoma	Lymphoma	Diffuse Large B-Cell Lymphoma	Stereotactic biopsy	First diagnosis	Male	White
NYU	NIO_NYU_755	4	lymphoma	Lymphoma	Diffuse Large B-Cell Lymphoma	Stereotactic biopsy	First diagnosis	Male	White
NYU	NIO_NYU_755	5	lymphoma	Lymphoma	Diffuse Large B-Cell Lymphoma	Stereotactic biopsy	First diagnosis	Male	White
NYU	NIO_NYU_755	7	lymphoma	Lymphoma	Diffuse Large B-Cell Lymphoma	Stereotactic biopsy	First diagnosis	Male	White
NYU	NIO_NYU_755	1	lymphoma	Lymphoma	Diffuse Large B-Cell Lymphoma	Stereotactic biopsy	First diagnosis	Male	White
NYU	NIO_NYU_755	2	lymphoma	Lymphoma	Diffuse Large B-Cell Lymphoma	Stereotactic biopsy	First diagnosis	Male	White
NYU	NIO_NYU_755	3	lymphoma	Lymphoma	Diffuse Large B-Cell Lymphoma	Stereotactic biopsy	First diagnosis	Male	White
NYU	NIO_NYU_78	4	lymphoma	Lymphoma	Diffuse Large B-Cell Lymphoma	Surgical resection	First diagnosis	Male	White
NYU	NIO_NYU_78	6	lymphoma	Lymphoma	Diffuse Large B-Cell Lymphoma	Surgical resection	First diagnosis	Male	White
NYU	NIO_NYU_78	13	lymphoma	Lymphoma	Diffuse Large B-Cell Lymphoma	Surgical resection	First diagnosis	Male	White
NYU	NIO_NYU_78	11	lymphoma	Lymphoma	Diffuse Large B-Cell Lymphoma	Surgical resection	First diagnosis	Male	White
NYU	NIO_NYU_78	7	lymphoma	Lymphoma	Diffuse Large B-Cell Lymphoma	Surgical resection	First diagnosis	Male	White
NYU	NIO_NYU_78	1	lymphoma	Lymphoma	Diffuse Large B-Cell Lymphoma	Surgical resection	First diagnosis	Male	White
NYU	NIO_NYU_78	2	lymphoma	Lymphoma	Diffuse Large B-Cell Lymphoma	Surgical resection	First diagnosis	Male	White
NYU	NIO_NYU_78	3	lymphoma	Lymphoma	Diffuse Large B-Cell Lymphoma	Surgical resection	First diagnosis	Male	White
NYU	NIO_NYU_78	12	lymphoma	Lymphoma	Diffuse Large B-Cell Lymphoma	Surgical resection	First diagnosis	Male	White
NYU	NIO_NYU_78	10	lymphoma	Lymphoma	Diffuse Large B-Cell Lymphoma	Surgical resection	First diagnosis	Male	White
UKK	NIO_UKK_16	1	lymphoma	Lymphoma	Diffuse Large B-Cell Lymphoma	Stereotactic biopsy	First diagnosis	Male	White
UKK	NIO_UKK_195	1	lymphoma	Lymphoma	Diffuse Large B-Cell Lymphoma	Stereotactic biopsy	First diagnosis	Female	White
UKK	NIO_UKK_195	3	lymphoma	Lymphoma	Diffuse Large B-Cell Lymphoma	Stereotactic biopsy	First diagnosis	Female	White
UKK	NIO_UKK_205	1	lymphoma	Lymphoma	Diffuse Large B-Cell Lymphoma	Surgical resection	First diagnosis	Female	White
UKK	NIO_UKK_235	1	lymphoma	Lymphoma	Diffuse Large B-Cell Lymphoma	Surgical resection	First diagnosis	Male	White
UKK	NIO_UKK_238	1	lymphoma	Lymphoma	Diffuse Large B-Cell Lymphoma	Stereotactic biopsy	First diagnosis	Male	White
UKK	NIO_UKK_48	1	lymphoma	Lymphoma	Diffuse Large B-Cell Lymphoma	Open biopsy	First diagnosis	Male	White
UKK	NIO_UKK_49	2	lymphoma	Lymphoma	Diffuse Large B-Cell Lymphoma	Stereotactic biopsy	First diagnosis	Female	White
UKK	NIO_UKK_49	1	lymphoma	Lymphoma	Diffuse Large B-Cell Lymphoma	Stereotactic biopsy	First diagnosis	Female	White
UKK	NIO_UKK_522	1	lymphoma	Lymphoma	Diffuse Large B-Cell Lymphoma	Stereotactic biopsy	First diagnosis	Male	White
UKK	NIO_UKK_662	3	lymphoma	Lymphoma	Diffuse Large B-Cell Lymphoma	Open biopsy	First diagnosis	Female	White
UKK	NIO_UKK_662	1	lymphoma	Lymphoma	Diffuse Large B-Cell Lymphoma	Open biopsy	First diagnosis	Female	White
UKK	NIO_UKK_671	3	lymphoma	Lymphoma	Diffuse Large B-Cell Lymphoma	Stereotactic biopsy	First diagnosis	Male	White
UKK	NIO_UKK_671	1	lymphoma	Lymphoma	Diffuse Large B-Cell Lymphoma	Stereotactic biopsy	First diagnosis	Male	White
UKK	NIO_UKK_833	1	lymphoma	Lymphoma	Diffuse Large B-Cell Lymphoma	Stereotactic biopsy	First diagnosis	Male	White
UM	NIO_UM_1317	6	lymphoma	Lymphoma	Diffuse Large B-Cell Lymphoma EBV-positive HIV-associated	Stereotactic biopsy	First diagnosis	Male	unknown
UM	NIO_UM_132	1	lymphoma	Lymphoma	Diffuse Large B-Cell Lymphoma	Stereotactic biopsy	First diagnosis	Female	unknown
UM	NIO_UM_132	10	lymphoma	Lymphoma	Diffuse Large B-Cell Lymphoma	Stereotactic biopsy	First diagnosis	Female	unknown
UM	NIO_UM_132	11	lymphoma	Lymphoma	Diffuse Large B-Cell Lymphoma	Stereotactic biopsy	First diagnosis	Female	unknown
UM	NIO_UM_132	12	lymphoma	Lymphoma	Diffuse Large B-Cell Lymphoma	Stereotactic biopsy	First diagnosis	Female	unknown
UM	NIO_UM_132	13	lymphoma	Lymphoma	Diffuse Large B-Cell Lymphoma	Stereotactic biopsy	First diagnosis	Female	unknown
UM	NIO_UM_132	2	lymphoma	Lymphoma	Diffuse Large B-Cell Lymphoma	Stereotactic biopsy	First diagnosis	Female	unknown
UM	NIO_UM_132	3	lymphoma	Lymphoma	Diffuse Large B-Cell Lymphoma	Stereotactic biopsy	First diagnosis	Female	unknown
UM	NIO_UM_132	4	lymphoma	Lymphoma	Diffuse Large B-Cell Lymphoma	Stereotactic biopsy	First diagnosis	Female	unknown
UM	NIO_UM_132	5	lymphoma	Lymphoma	Diffuse Large B-Cell Lymphoma	Stereotactic biopsy	First diagnosis	Female	unknown
UM	NIO_UM_132	6	lymphoma	Lymphoma	Diffuse Large B-Cell Lymphoma	Stereotactic biopsy	First diagnosis	Female	unknown
UM	NIO_UM_132	7	lymphoma	Lymphoma	Diffuse Large B-Cell Lymphoma	Stereotactic biopsy	First diagnosis	Female	unknown
UM	NIO_UM_132	8	lymphoma	Lymphoma	Diffuse Large B-Cell Lymphoma	Stereotactic biopsy	First diagnosis	Female	unknown
UM	NIO_UM_132	9	lymphoma	Lymphoma	Diffuse Large B-Cell Lymphoma	Stereotactic biopsy	First diagnosis	Female	unknown
UKK	NIO_UKK_109	10	no_lymphoma	Abscess	Abscess	Surgical resection	First diagnosis	Female	White
UKK	NIO_UKK_26	2	no_lymphoma	Chloroma	Chloroma	Surgical resection	First diagnosis	Female	White
NYU	NIO_NYU_204	2	no_lymphoma	Abscess	Abscess	Surgical resection	First diagnosis	Male	White
NYU	NIO_NYU_3	19	no_lymphoma	Abscess	Abscess	Surgical resection	First diagnosis	Male	White
UKK	NIO_UKK_77	7	no_lymphoma	Craniopharyngeoma	Craniopharyngeoma CNS WHO Grade 1	Surgical resection	First diagnosis	Female	White
NYU	NIO_NYU_106b	4	no_lymphoma	Diffuse LGG	Astrocytoma IDH-mutant CNS WHO Grade 2	unknown	First diagnosis	Female	White
NYU	NIO_NYU_4	6	no_lymphoma	Diffuse LGG	Astrocytoma IDH-mutant CNS WHO Grade 2	Surgical resection	First diagnosis	Male	Asian
NYU	NIO_NYU_121	21	no_lymphoma	Diffuse LGG	Oligodendroglioma CNS WHO Grade 2	Surgical resection	First diagnosis	Female	White
NYU	NIO_NYU_138	1	no_lymphoma	Diffuse LGG	Oligodendroglioma CNS WHO Grade 2	Surgical resection	First diagnosis	Female	White
NYU	NIO_NYU_501	4	no_lymphoma	Diffuse LGG	Astrocytoma IDH-mutant CNS WHO Grade 2	Surgical resection	First diagnosis	Female	White
NYU	NIO_NYU_652	11	no_lymphoma	Diffuse LGG	Astrocytoma IDH-mutant CNS WHO Grade 4	Surgical resection	First diagnosis	Male	White
NYU	NIO_NYU_27	6	no_lymphoma	Diffuse LGG	Anaplastic oligodendroglioma CNS WHO Grade 3	Surgical resection	First diagnosis	Female	White
NYU	NIO_NYU_365	6	no_lymphoma	Diffuse LGG	Anaplastic oligodendroglioma CNS WHO Grade 3	Surgical resection	First diagnosis	Male	White
NYU	NIO_NYU_1	4	no_lymphoma	Pilocytic astrocytoma	Pilocytic astrocytoma CNS WHO Grade 1	Surgical resection	First diagnosis	Female	Black or African American
NYU	NIO_NYU_44	15	no_lymphoma	Pilocytic astrocytoma	Pilocytic astrocytoma CNS WHO Grade 1	Surgical resection	First diagnosis	Female	White
NYU	NIO_NYU_76	3	no_lymphoma	Pilocytic astrocytoma	Pilocytic astrocytoma	Surgical resection	First diagnosis	Female	White
NYU	NIO_NYU_509	2	no_lymphoma	Diffuse LGG	Subependymal giant cell astrocytoma	Surgical resection	First diagnosis	Female	White
NYU	NIO_NYU_292a	10	no_lymphoma	Diffuse LGG	Oligodendroglioma CNS WHO Grade 2	Surgical resection	First diagnosis	Female	White
NYU	NIO_NYU_207	12	no_lymphoma	Diffuse LGG	Astrocytoma IDH-mutant CNS WHO Grade 2	Surgical resection	First diagnosis	Female	White
NYU	NIO_NYU_527	10	no_lymphoma	Diffuse LGG	Astrocytoma IDH-mutant CNS WHO Grade 4	Surgical resection	First diagnosis	Male	Asian
NYU	NIO_NYU_918	1	no_lymphoma	Diffuse LGG	Glioblastoma IDH-wildtype CNS WHO Grade 4	Surgical resection	First diagnosis	Male	White
NYU	NIO_NYU_844	3	no_lymphoma	Diffuse LGG	Astrocytoma IDH-mutant CNS WHO Grade 4	Surgical resection	First diagnosis	Male	unknown
NYU	NIO_NYU_852	3	no_lymphoma	Diffuse LGG	Astrocytoma IDH-mutant CNS WHO Grade 2	Surgical resection	First diagnosis	Male	White
NYU	NIO_NYU_512	1	no_lymphoma	Diffuse LGG	Astrocytoma IDH-mutant CNS WHO Grade 2	Stereotactic biopsy	First diagnosis	Male	White
NYU	NIO_NYU_523	9	no_lymphoma	Diffuse LGG	Astrocytoma IDH-mutant CNS WHO Grade 2	Surgical resection	First diagnosis	Male	White
NYU	NIO_NYU_549	5	no_lymphoma	Diffuse LGG	Oligodendroglioma IDH-mutant 1p/19q-codel CNS WHO Grade 2	Surgical resection	First diagnosis	Female	White
NYU	NIO_NYU_129	10	no_lymphoma	Diffuse LGG	Oligodendroglioma IDH-mutant 1p/19q-codel CNS WHO Grade 2	Surgical resection	First diagnosis	Male	White
NYU	NIO_NYU_199	4	no_lymphoma	Diffuse LGG	Astrocytoma IDH-mutant CNS WHO Grade 2	Surgical resection	First diagnosis	Female	White
NYU	NIO_NYU_560	6	no_lymphoma	Diffuse LGG	Astrocytoma IDH-mutant CNS WHO Grade 2	Surgical resection	First diagnosis	Male	White
NYU	NIO_NYU_387	2	no_lymphoma	Ependymoma	Ependymoma CNS WHO Grade 2	Surgical resection	First diagnosis	Male	White
NYU	NIO_NYU_514	4	no_lymphoma	Ependymoma	Ependymoma CNS WHO Grade 2	Surgical resection	First diagnosis	Male	White
NYU	NIO_NYU_536	10	no_lymphoma	Ependymoma	Ependymoma CNS WHO Grade 2	Surgical resection	First diagnosis	Female	Black or African American
NYU	NIO_NYU_536	6	no_lymphoma	Ependymoma	Ependymoma CNS WHO Grade 2	Surgical resection	First diagnosis	Female	Black or African American
NYU	NIO_NYU_24	4	no_lymphoma	Epidural lesion	Epidural lesion	Surgical resection	First diagnosis	Male	White
NYU	NIO_NYU_582	2	no_lymphoma	Ganglioglioma	Ganglioglioma CNS WHO Grade 1	Surgical resection	First diagnosis	Female	White
UKK	NIO_UKK_57	5	no_lymphoma	Ganglioneurinoma	Ganglioneurinoma	Surgical resection	First diagnosis	Male	White
NYU	NIO_NYU_127	2	no_lymphoma	Germinoma	Germinoma	Stereotactic biopsy	First diagnosis	Male	White
NYU	NIO_NYU_215	1	no_lymphoma	Glioneuronal tumor	Glioneuronal tumor	Surgical resection	First diagnosis	Female	White
NYU	NIO_NYU_215	2	no_lymphoma	Glioneuronal tumor	Glioneuronal tumor	Surgical resection	First diagnosis	Female	White
NYU	NIO_NYU_117	17	no_lymphoma	HGG	Glioblastoma IDH-wildtype CNS WHO Grade 4	Surgical resection	First diagnosis	Male	White
NYU	NIO_NYU_283	6	no_lymphoma	HGG	Glioblastoma IDH-wildtype CNS WHO Grade 4	Surgical resection	First diagnosis	Female	White
NYU	NIO_NYU_372	1	no_lymphoma	HGG	Glioblastoma IDH-wildtype CNS WHO Grade 4	Surgical resection	First diagnosis	Female	White
NYU	NIO_NYU_462	4	no_lymphoma	HGG	Glioblastoma IDH-wildtype CNS WHO Grade 4	Surgical resection	First diagnosis	Female	White
NYU	NIO_NYU_583	5	no_lymphoma	HGG	Glioblastoma IDH-wildtype CNS WHO Grade 4	Surgical resection	First diagnosis	Male	White
NYU	NIO_NYU_61	4	no_lymphoma	HGG	Glioblastoma IDH-wildtype CNS WHO Grade 4	Surgical resection	First diagnosis	Female	White
NYU	NIO_NYU_647	5	no_lymphoma	HGG	Glioblastoma IDH-wildtype CNS WHO Grade 4	Surgical resection	First diagnosis	Male	White
NYU	NIO_NYU_684	8	no_lymphoma	HGG	Glioblastoma IDH-wildtype CNS WHO Grade 4	Surgical resection	First diagnosis	Male	White
NYU	NIO_NYU_691	5	no_lymphoma	HGG	Diffuse midline glioma H3 K27M mutant CNS WHO Grade 4	Surgical resection	First diagnosis	Female	White
NYU	NIO_NYU_707	10	no_lymphoma	HGG	Glioblastoma IDH-wildtype CNS WHO Grade 4	Surgical resection	First diagnosis	Male	native american
NYU	NIO_NYU_713	24	no_lymphoma	HGG	Glioblastoma IDH-wildtype CNS WHO Grade 4	Surgical resection	First diagnosis	Female	White
NYU	NIO_NYU_734	4	no_lymphoma	HGG	Glioblastoma IDH-wildtype CNS WHO Grade 4	Surgical resection	First diagnosis	Female	White
NYU	NIO_NYU_775	1	no_lymphoma	HGG	Glioblastoma IDH-wildtype CNS WHO Grade 4	Surgical resection	Recurrence	Male	White
NYU	NIO_NYU_151	2	no_lymphoma	HGG	Glioblastoma IDH-wildtype CNS WHO Grade 4	Surgical resection	First diagnosis	Male	White
UKK	NIO_UKK_242	1	no_lymphoma	HGG	Glioblastoma IDH-wildtype CNS WHO Grade 4	unknown	First diagnosis	Male	unknown
UKK	NIO_UKK_347	1	no_lymphoma	HGG	Glioblastoma IDH-wildtype CNS WHO Grade 4	Surgical resection	First diagnosis	Female	White
UKK	NIO_UKK_248	2	no_lymphoma	HGG	Glioblastoma IDH-wildtype CNS WHO Grade 4	unknown	First diagnosis	Male	unknown
UKK	NIO_UKK_316	1	no_lymphoma	HGG	Glioblastoma IDH-wildtype CNS WHO Grade 4	Surgical resection	First diagnosis	Male	White
NYU	NIO_NYU_876	1	no_lymphoma	HGG	Glioblastoma IDH-wildtype CNS WHO Grade 4	Stereotactic biopsy	First diagnosis	Male	White
NYU	NIO_NYU_902	1	no_lymphoma	HGG	Glioblastoma IDH-wildtype CNS WHO Grade 4	Stereotactic biopsy	First diagnosis	Female	Asian
NYU	NIO_NYU_152	8	no_lymphoma	Hybrid nerve sheath tumor	Hybrid nerve sheath tumor	Surgical resection	First diagnosis	Male	Asian
NYU	NIO_NYU_183	2	no_lymphoma	Medulloblastoma	Medulloblastoma CNS WHO Grade 4	Surgical resection	First diagnosis	Female	White
NYU	NIO_NYU_312	9	no_lymphoma	Medulloblastoma	Medulloblastoma CNS WHO Grade 4	Surgical resection	First diagnosis	Female	White
NYU	NIO_NYU_555	5	no_lymphoma	Medulloblastoma	Medulloblastoma CNS WHO Grade 4	Surgical resection	First diagnosis	Female	White
NYU	NIO_NYU_141	4	no_lymphoma	Medulloblastoma	Medulloblastoma CNS WHO Grade 4	Surgical resection	First diagnosis	Male	White
NYU	NIO_NYU_532	10	no_lymphoma	Medulloblastoma	Medulloblastoma CNS WHO Grade 4	Surgical resection	First diagnosis	Female	White
UKK	NIO_UKK_371	5	no_lymphoma	Medulloblastoma	Medulloblastoma CNS WHO Grade 4	Surgical resection	First diagnosis	Male	White
NYU	NIO_NYU_251	2	no_lymphoma	Meningioma	Atypical Meningioma CNS WHO Grade 2	Surgical resection	First diagnosis	Male	White
NYU	NIO_NYU_43	1	no_lymphoma	Meningioma	Meningioma CNS WHO Grade 1	Surgical resection	First diagnosis	Female	Black or African American
NYU	NIO_NYU_480	2	no_lymphoma	Meningioma	Meningioma CNS WHO Grade 1	Surgical resection	First diagnosis	Male	White
NYU	NIO_NYU_67	7	no_lymphoma	Meningioma	Meningioma CNS WHO Grade 1	Surgical resection	First diagnosis	Female	Asian
NYU	NIO_NYU_71	6	no_lymphoma	Meningioma	Meningioma CNS WHO Grade 1	Surgical resection	First diagnosis	Male	White
NYU	NIO_NYU_9	4	no_lymphoma	Meningioma	Meningioma CNS WHO Grade 1	Surgical resection	First diagnosis	Female	Black or African American
NYU	NIO_NYU_90	8	no_lymphoma	Meningioma	Meningioma CNS WHO Grade 1	Surgical resection	First diagnosis	Female	White
UKK	NIO_UKK_107	2	no_lymphoma	Meningioma	Meningioma CNS WHO Grade 1	Surgical resection	First diagnosis	Female	White
UKK	NIO_UKK_148	1	no_lymphoma	Meningioma	Meningioma CNS WHO Grade 1	Surgical resection	First diagnosis	Female	White
UKK	NIO_UKK_292	2	no_lymphoma	Meningioma	Meningioma CNS WHO Grade 1	Surgical resection	First diagnosis	Male	White
UKK	NIO_UKK_5	1	no_lymphoma	Meningioma	Meningioma CNS WHO Grade 1	Surgical resection	First diagnosis	Female	White
UKK	NIO_UKK_672	1	no_lymphoma	Meningioma	Meningioma CNS WHO Grade 1	Surgical resection	First diagnosis	Male	White
UKK	NIO_UKK_794	1	no_lymphoma	Meningioma	Meningioma CNS WHO Grade 1	Surgical resection	First diagnosis	Female	White
UKK	NIO_UKK_95	3	no_lymphoma	Meningioma	Meningioma CNS WHO Grade 1	Surgical resection	First diagnosis	Male	White
NYU	NIO_NYU_108	2	no_lymphoma	Metastasis	Adenocarcinoma	Surgical resection	First diagnosis	Female	White
NYU	NIO_NYU_192	5	no_lymphoma	Metastasis	Squamous cell carcinoma	Surgical resection	First diagnosis	Male	White
UKK	NIO_UKK_488	1	no_lymphoma	Metastasis	Squamous cell carcinoma	Surgical resection	First diagnosis	Male	White
NYU	NIO_NYU_598	6	no_lymphoma	Metastasis	Adenocarcinoma	Surgical resection	First diagnosis	Female	Black or African American
NYU	NIO_NYU_92	8	no_lymphoma	Metastasis	Adenocarcinoma	Surgical resection	First diagnosis	Female	White
UKK	NIO_UKK_358	3	no_lymphoma	Metastasis	Adenocarcinoma	Surgical resection	First diagnosis	Female	White
UKK	NIO_UKK_312	1	no_lymphoma	Metastasis	Urothelial Carcinoma	Surgical resection	First diagnosis	Male	White
NYU	NIO_NYU_568	1	no_lymphoma	Metastasis	Melanoma	Surgical resection	First diagnosis	Male	White
UKK	NIO_UKK_41	12	no_lymphoma	Metastasis	Melanoma	Surgical resection	First diagnosis	Male	White
UKK	NIO_UKK_350	1	no_lymphoma	Metastasis	Melanoma	Surgical resection	First diagnosis	Male	White
UKK	NIO_UKK_234	1	no_lymphoma	Metastasis	Squamous cell carcinoma	Surgical resection	First diagnosis	Male	White
UKK	NIO_UKK_605	1	no_lymphoma	Metastasis	Adenocarcinoma	Surgical resection	First diagnosis	Male	White
UKK	NIO_UKK_56	5	no_lymphoma	Metastasis	Squamous cell carcinoma	Surgical resection	First diagnosis	Male	White
UKK	NIO_UKK_56	2	no_lymphoma	Metastasis	Squamous cell carcinoma	Surgical resection	First diagnosis	Male	White
UKK	NIO_UKK_56	3	no_lymphoma	Metastasis	Squamous cell carcinoma	Surgical resection	First diagnosis	Male	White
UKK	NIO_UKK_596	1	no_lymphoma	Metastasis	Squamous cell carcinoma	Surgical resection	First diagnosis	Male	White
UKK	NIO_UKK_125	1	no_lymphoma	Metastasis	Neuroendocrine Carcinoma	Surgical resection	First diagnosis	Female	White
UKK	NIO_UKK_102	1	no_lymphoma	Metastasis	Adenocarcinoma	Surgical resection	First diagnosis	Female	White
UKK	NIO_UKK_254	3	no_lymphoma	Metastasis	Adenocarcinoma	Surgical resection	First diagnosis	Male	White
UKK	NIO_UKK_293	11	no_lymphoma	Metastasis	Adenocarcinoma	Surgical resection	First diagnosis	Male	White
UKK	NIO_UKK_307	1	no_lymphoma	Metastasis	Adenocarcinoma	Surgical resection	First diagnosis	Female	White
UKK	NIO_UKK_326	1	no_lymphoma	Metastasis	Adenocarcinoma	Surgical resection	First diagnosis	Female	White
UKK	NIO_UKK_386	1	no_lymphoma	Metastasis	Adenocarcinoma	Surgical resection	First diagnosis	Male	White
UKK	NIO_UKK_397	1	no_lymphoma	Metastasis	Melanoma	Surgical resection	First diagnosis	Male	White
UKK	NIO_UKK_511	1	no_lymphoma	Metastasis	Neuroendocrine Carcinoma	Surgical resection	First diagnosis	Male	unkown
UKK	NIO_UKK_779	1	no_lymphoma	Metastasis	Squamous cell carcinoma	Surgical resection	First diagnosis	Male	White
UKK	NIO_UKK_39	3	no_lymphoma	Metastasis	Osteosarcoma	Surgical resection	First diagnosis	Male	White
UKK	NIO_UKK_39	4	no_lymphoma	Metastasis	Osteosarcoma	Surgical resection	First diagnosis	Male	White
UKK	NIO_UKK_480	2	no_lymphoma	Metastasis	Neuroendocrine Carcinoma	Surgical resection	First diagnosis	Male	White
UKK	NIO_UKK_60	9	no_lymphoma	Metastasis	Neuroendocrine Carcinoma	Surgical resection	First diagnosis	Female	White
UKK	NIO_UKK_67	8	no_lymphoma	Metastasis	Squamous cell carcinoma	Surgical resection	First diagnosis	Female	White
UKK	NIO_UKK_280	1	no_lymphoma	Metastasis	Adenocarcinoma	Surgical resection	First diagnosis	Female	White
UKK	NIO_UKK_87	4	no_lymphoma	Metastasis	Adenocarcinoma	Surgical resection	First diagnosis	Female	White
UKK	NIO_UKK_164	3	no_lymphoma	Ependymoma	Myxopapillary Ependymoma CNS WHO Grade 2	Surgical resection	First diagnosis	Female	White
UKK	NIO_UKK_80	7	no_lymphoma	Ependymoma	Myxopapillary Ependymoma CNS WHO Grade 2	Surgical resection	First diagnosis	Female	White
NYU	NIO_NYU_499	1	no_lymphoma	Neurocytoma	Central Neurocytoma	Surgical resection	First diagnosis	Female	White
NYU	NIO_NYU_499	3	no_lymphoma	Neurocytoma	Central Neurocytoma	Surgical resection	First diagnosis	Female	White
NYU	NIO_NYU_358	5	no_lymphoma	Neuroblastoma	Neuroblastoma	Surgical resection	First diagnosis	Male	White
UKK	NIO_UKK_153	1	no_lymphoma	Neuroblastoma	Neuroblastoma	Surgical resection	First diagnosis	Female	White
NYU	NIO_NYU_496	6	no_lymphoma	Neurocytoma	Central Neurocytoma	Surgical resection	First diagnosis	Female	White
NYU	NIO_NYU_102	8	no_lymphoma	Neuroepithelial tumor	High grade neuroepithelial tumor	Surgical resection	First diagnosis	Female	Black or African American
NYU	NIO_NYU_99	8	no_lymphoma	Neuroepithelial tumor	High grade neuroepithelial tumor	Surgical resection	First diagnosis	Female	White
NYU	NIO_NYU_348	1	no_lymphoma	Neuroepithelial tumor	Low grade neuroepithelial tumor	Surgical resection	First diagnosis	Female	Black or African American
UKK	NIO_UKK_337	1	no_lymphoma	Neurofibroma	Neurofibroma	Surgical resection	First diagnosis	Male	White
NYU	NIO_NYU_111b	4	no_lymphoma	Pituitary adenoma	Pituitary adenoma	unknown	First diagnosis	Male	White
NYU	NIO_NYU_170	1	no_lymphoma	Pituitary adenoma	Pituitary adenoma	Surgical resection	First diagnosis	Male	White
NYU	NIO_NYU_124	3	no_lymphoma	Pituitary adenoma	Pituitary adenoma	Surgical resection	First diagnosis	Male	White
UKK	NIO_UKK_165	2	no_lymphoma	Pituitary adenoma	Pituitary adenoma	Surgical resection	First diagnosis	Female	White
UKK	NIO_UKK_18	1	no_lymphoma	Pituitary adenoma	Pituitary adenoma	Surgical resection	First diagnosis	Female	unkown
UKK	NIO_UKK_335	2	no_lymphoma	Pituitary adenoma	Pituitary adenoma	Surgical resection	First diagnosis	Female	White
UKK	NIO_UKK_399	2	no_lymphoma	Pituitary adenoma	Pituitary adenoma	Surgical resection	First diagnosis	Male	White
UKK	NIO_UKK_438	1	no_lymphoma	Pituitary adenoma	Pituitary adenoma	Surgical resection	First diagnosis	Female	White
UKK	NIO_UKK_50	5	no_lymphoma	Pituitary adenoma	Pituitary adenoma	Surgical resection	First diagnosis	Male	White
UKK	NIO_UKK_89	5	no_lymphoma	Pituitary adenoma	Pituitary adenoma	Surgical resection	First diagnosis	Female	White
NYU	NIO_NYU_225	4	no_lymphoma	Plasmocytoma	Plasmocytoma	Surgical resection	First diagnosis	Male	unknown
UKK	NIO_UKK_171	1	no_lymphoma	Radiogenic necrosis	Radiogenic necrosis	Surgical resection	First diagnosis	Female	White
NYU	NIO_NYU_241	4	no_lymphoma	Rosai-Dorfman disease	Consistent with Rosai-Dorfman disease	Surgical resection	First diagnosis	Male	Black or African American
UKK	NIO_UKK_213	3	no_lymphoma	Schwannoma	Schwannoma	Surgical resection	First diagnosis	Male	White
UKK	NIO_UKK_424	2	no_lymphoma	Schwannoma	Schwannoma	Surgical resection	First diagnosis	Female	White
UKK	NIO_UKK_58	3	no_lymphoma	Schwannoma	Schwannoma	Surgical resection	First diagnosis	Female	White
UKK	NIO_UKK_127	3	no_lymphoma	Hybrid nerve sheath tumor	Hybrid nerve sheath tumor	Surgical resection	First diagnosis	Male	White
UKK	NIO_UKK_189	2	no_lymphoma	Hybrid nerve sheath tumor	Hybrid nerve sheath tumor	Surgical resection	First diagnosis	Male	White
NYU	NIO_NYU_53	1	no_lymphoma	Osteoblastoma	Osteoblastoma	Surgical resection	First diagnosis	Male	White
NYU	NIO_NYU_275	2	no_lymphoma	Plasmocytoma	Plasmocytoma	Surgical resection	First diagnosis	Female	White
NYU	NIO_NYU_275	3	no_lymphoma	Plasmocytoma	Plasmocytoma	Surgical resection	First diagnosis	Female	White
NYU	NIO_NYU_495	4	no_lymphoma	Metastasis	Osteosarcoma	Surgical resection	First diagnosis	Male	White
NYU	NIO_NYU_495	3	no_lymphoma	Metastasis	Osteosarcoma	Surgical resection	First diagnosis	Male	White
NYU	NIO_NYU_42	3	no_lymphoma	Inflammatory process	Dense chronic inflammation with eosinophils	Surgical resection	First diagnosis	Female	White
NYU	NIO_NYU_132	1	no_lymphoma	Medulloblastoma	Pineal parenchymal tumor of intermediate differentiation CNS WHO Grade 2/3	Surgical resection	First diagnosis	Male	Asian
NYU	NIO_NYU_145	2	no_lymphoma	Medulloblastoma	Pineal parenchymal tumor of intermediate differentiation CNS WHO Grade 2/3	Surgical resection	First diagnosis	Male	Asian
UKK	NIO_UKK_518	1	no_lymphoma	Hemangiopericytoma	Hemangiopericytoma	Surgical resection	First diagnosis	Male	White
NYU	NIO_NYU_546	4	no_lymphoma	Gliosis	Gliosis	Surgical resection	First diagnosis	Female	White
NYU	NIO_NYU_546	1	no_lymphoma	Gliosis	Gliosis	Surgical resection	First diagnosis	Female	White
NYU	NIO_NYU_93	5	no_lymphoma	Germinoma	Germinoma	Stereotactic biopsy	First diagnosis	Male	Asian
UKK	NIO_UKK_175	1	no_lymphoma	Epidermoid Cyst	Epidermoid Cyst	Surgical resection	First diagnosis	Female	White
NYU	NIO_NYU_565	4	no_lymphoma	Atypical teratoid/rhabdoid tumor	Atypical teratoid/rhabdoid tumor CNS WHO Grade 4	Surgical resection	First diagnosis	Female	Black or African American
NYU	NIO_NYU_565	1	no_lymphoma	Atypical teratoid/rhabdoid tumor	Atypical teratoid/rhabdoid tumor CNS WHO Grade 4	Surgical resection	First diagnosis	Female	Black or African American
NYU	NIO_NYU_693	8	no_lymphoma	HGG	Diffuse midline glioma H3 K27M mutant CNS WHO Grade 4	Surgical resection	First diagnosis	Female	White
NYU	NIO_NYU_524	3	no_lymphoma	HGG	Diffuse midline glioma H3 K27M mutant CNS WHO Grade 4	Surgical resection	First diagnosis	Female	White
UM	NIO_UM_032	9	no_lymphoma	HGG	Glioblastoma IDH-wildtype CNS WHO Grade 4	Surgical resection	First diagnosis	Male	unknown
UM	NIO_UM_048	15	no_lymphoma	HGG	Glioblastoma IDH-wildtype CNS WHO Grade 4	Surgical resection	First diagnosis	Male	unknown
UM	NIO_UM_072	10	no_lymphoma	HGG	Glioblastoma IDH-wildtype CNS WHO Grade 4	Surgical resection	First diagnosis	Male	unknown
UM	NIO_UM_082	9	no_lymphoma	HGG	Glioblastoma IDH-wildtype CNS WHO Grade 4	Surgical resection	First diagnosis	Male	unknown
UM	NIO_UM_1053	3	no_lymphoma	HGG	Glioblastoma IDH-wildtype CNS WHO Grade 4	Surgical resection	First diagnosis	Female	unknown
UM	NIO_UM_1063	5	no_lymphoma	HGG	Glioblastoma IDH-wildtype CNS WHO Grade 4	Surgical resection	First diagnosis	Male	unknown
UM	NIO_UM_108	1	no_lymphoma	HGG	Glioblastoma IDH-wildtype CNS WHO Grade 4	Surgical resection	First diagnosis	Male	unknown
UM	NIO_UM_1104	1	no_lymphoma	HGG	Glioblastoma IDH-wildtype CNS WHO Grade 4	Surgical resection	First diagnosis	Male	unknown
UM	NIO_UM_1219	3	no_lymphoma	HGG	Glioblastoma IDH-wildtype CNS WHO Grade 4	Surgical resection	First diagnosis	Male	unknown
UM	NIO_UM_123	11	no_lymphoma	HGG	Glioblastoma IDH-wildtype CNS WHO Grade 4	Surgical resection	First diagnosis	Female	unknown
NYU	NIO_NYU_196	7	no_lymphoma	Metastasis	Adenocarcinoma	Surgical resection	First diagnosis	Male	White
NYU	NIO_NYU_230	7	no_lymphoma	Metastasis	Neuroendocrine Carcinoma	Surgical resection	First diagnosis	Male	White
MUV	NIO_MUV_101	1	no_lymphoma	HGG	Glioblastoma IDH-wildtype CNS WHO Grade 4	Surgical resection	First diagnosis	Female	White
MUV	NIO_MUV_27	2	no_lymphoma	HGG	Glioblastoma IDH-wildtype CNS WHO Grade 4	Surgical resection	First diagnosis	Male	White
MUV	NIO_MUV_27	3	no_lymphoma	HGG	Glioblastoma IDH-wildtype CNS WHO Grade 4	Surgical resection	First diagnosis	Male	White
MUV	NIO_MUV_281	3	no_lymphoma	HGG	Glioblastoma IDH-wildtype CNS WHO Grade 4	Surgical resection	First diagnosis	Male	White
MUV	NIO_MUV_289	1	no_lymphoma	HGG	Glioblastoma IDH-wildtype CNS WHO Grade 4	Surgical resection	First diagnosis	Female	White
MUV	NIO_MUV_290	3	no_lymphoma	HGG	Glioblastoma IDH-wildtype CNS WHO Grade 4	Surgical resection	First diagnosis	Female	White
MUV	NIO_MUV_391	3	no_lymphoma	HGG	Glioblastoma IDH-wildtype CNS WHO Grade 4	Surgical resection	First diagnosis	Female	White
MUV	NIO_MUV_410	7	no_lymphoma	HGG	Glioblastoma IDH-wildtype CNS WHO Grade 4	Stereotactic biopsy	First diagnosis	Female	White
MUV	NIO_MUV_410	2	no_lymphoma	HGG	Glioblastoma IDH-wildtype CNS WHO Grade 4	Stereotactic biopsy	First diagnosis	Female	White
MUV	NIO_MUV_54	2	no_lymphoma	HGG	Glioblastoma IDH-wildtype CNS WHO Grade 4	Surgical resection	First diagnosis	Male	White
MUV	NIO_MUV_330	18	no_lymphoma	HGG	Glioblastoma IDH-wildtype CNS WHO Grade 4	Surgical resection	First diagnosis	Male	White
MUV	NIO_MUV_330	1	no_lymphoma	HGG	Glioblastoma IDH-wildtype CNS WHO Grade 4	Surgical resection	First diagnosis	Male	White
